# Integrating endometrial proteomic and single cell transcriptomic pipelines reveals distinct menstrual cycle and endometriosis-associated molecular profiles

**DOI:** 10.1101/2022.01.29.22269829

**Authors:** Lauren Baugh, Brittany A. Goods, Juan S. Gnecco, Yunbeen Bae, Michael Retchin, Constantine N. Tzouanas, Megan Loring, Keith Isaacson, Alex K. Shalek, Douglas Lauffenburger, Linda Griffith

**Affiliations:** Center for Gynepathology Research, Massachusetts Institute of Technology, Cambridge, MA; Biological Engineering Department, Massachusetts Institute of Technology, Cambridge, MA; Thayer School of Engineering at Dartmouth College, Hanover, NH; Department of Chemistry, Institute for Medical Engineering & Science, and Koch Institute for Integrative Cancer Research Massachusetts Institute of Technology, Cambridge, MA; Division of Health Science & Technology, Harvard Medical School, Cambridge, MA; Broad Institute of MIT and Harvard, Cambridge, MA; Ragon Institute of MGH, MIT, and Harvard, Cambridge, MA; Newton Wellesley Hospital, Newton, MA

## Abstract

Endometriosis is a debilitating gynecological disorder affecting approximately 10% of the female population. Despite its prevalence, robust methods to classify and treat endometriosis remain elusive. Changes throughout the menstrual cycle in tissue size, architecture, cellular composition, and individual cell phenotypes make it extraordinarily challenging to identify markers or cell types associated with uterine pathologies since disease-state alterations in gene and protein expression are convoluted with cycle phase variations. Here, we developed an integrated workflow to generate both proteomic and single-cell RNA-sequencing (scRNA-seq) data sets using tissues and cells isolated from the uteri of control and endometriotic donors. Using a linear mixed effect model (LMM), we identified proteins associated with cycle stage and disease, revealing a set of genes that drive separation across these two biological variables. Further, we analyzed our scRNA-seq data to identify cell types expressing cycle and disease-associated genes identified in our proteomic data. A module scoring approach was used to identify cell types driving the enrichment of certain biological pathways, revealing several pathways of interest across different cell subpopulations. Finally, we identified ligand-receptor pairs including Axl/Tyro3 – Gas6, that may modulate interactions between endometrial macrophages and/or endometrial stromal/epithelial cells. Analysis of these signaling pathways in an independent cohort of endometrial biopsies revealed a significant decrease in Tyro3 expression in patients with endometriosis compared to controls, both transcriptionally and through histological staining. This measured decrease in Tryo3 in patients with disease could serve as a novel diagnostic biomarker or treatment avenue for patients with endometriosis. Taken together, this integrated approach provides a framework for integrating LMMs, proteomic and RNA-seq data to deconvolve the complexities of complex uterine diseases and identify novel genes and pathways underlying endometriosis.

**Graphical abstract:** 

**Highlights:**

- Leverages proteomic data to interpret and direct single-cell RNA sequencing (scRNA- seq) analysis
- Demonstrates successful use of linear mixed effects models to attribute protein expression variance to either menstrual cycle phase or disease state
- Pathway analysis of disease state proteins guides identification of disease-relevant cell types present in scRNA-seq data, providing foundation for mining those data for receptor-ligand interactions of possible disease relevance
- A new potential non-hormonal target in endometriosis, TYRO3, emerges from confirming predictions of the receptor-ligand model with transcriptomic and immunohistochemistry analysis of an independent panel of endometrial biopsies
