## Supplemental Table 1 for "Integrating endometrial proteomic and single cell transcriptomic pipelines reveals distinct menstrual cycle and endometriosis-associated molecular profiles"

### Sheet: Sheet1
Supplemental Table 1: Description of patients
Patient ID	Age	Disease Status	Cycle Stage	scRNA-seq	Proteomics	Histology Staining
252	36-40	control	secretory	no	no	yes
253	36-40	control	proliferative	no	no	yes
255	36-40	endometriosis	proliferative	no	no	yes
259	31-35	endometriosis	secretory	yes	no	yes
260	26-30	endometriosis	secretory	yes	no	yes
261	31-35	endometriosis	proliferative	yes	no	yes
262	36-40	control	secretory	no	no	yes
263	36-40	endometriosis	secretory	no	yes	no
264	36-40	control	proliferative	no	no	yes
266	26-30	control	proliferative	no	yes	yes
268	41-45	endometriosis	secretory	no	yes	no
270	41-45	control	proliferative	yes	yes	no
271	36-40	control	secretory	yes	yes	no
272	41-45	control	proliferative	yes	yes	yes
273	36-40	endometriosis	secretory	no	yes	yes
274	41-45	endometriosis	proliferative	no	yes	yes
277	26-30	endometriosis	secretory	no	no	yes
