## Supplemental Table 2 for "Integrating endometrial proteomic and single cell transcriptomic pipelines reveals distinct menstrual cycle and endometriosis-associated molecular profiles"

### Sheet: Sheet1
TMT Isotope purity correction matrix
[0.000,0.000,0.931,0.0689,0.000]	[0.000,0.000,0.929,0.0706,0.000]
[0.000,0.00746,0.932,0.0606,0.000]	[0.000,0.00374,0.935,0.0617,0.000]
[0.000,0.0140,0.934,0.0523,0.000]	[0.000,0.0149,0.930,0.0549,0.000]
[0.000,0.0251,0.931,0.0438,0.000]	[0.000,0.0225,0.936,0.0412,0.000]
[0.000,0.0318,0.935,0.0336,0.000]	[0.000,0.0299,0.935,0.0346,0.000]
