## Supplemental Table 4 for "Integrating endometrial proteomic and single cell transcriptomic pipelines reveals distinct menstrual cycle and endometriosis-associated molecular profiles"

### Sheet: Null Model Cycle Phase Only
Protein	cyclePhaseS	DiseaseStateO	pvalue
PPIB	1.6586	-0.132688	3.27051e-18
PHB2	11.4435	-12.861	6.33593e-07
PSMC5	4.28455	-7.05158	4.26334e-05
ATP5F1C	1.74432	-6.43754	0.000102618
AOC3	1.11722	5.79529	0.000151739
VDAC1	2.09283	-6.04573	0.00017035
GDI2	-1.72768	5.00708	0.000261157
TUFM	2.8343	-5.47758	0.000357233
KANK2	2.62291	5.02747	0.000643355
SORBS1	-1.82529	4.60803	0.000834004
HSD17B12	2.55542	-4.0872	0.000913457
ALDOC	-3.62031	4.70843	0.000982755
PSMA6	-0.845965	4.68118	0.00104956
IDH1	4.72795	-4.51001	0.00120265
CALM1	-0.439418	4.33412	0.00158416
SLC25A5	3.06568	-4.25539	0.00186146
HSPD1	2.00177	-4.144	0.00231858
LRRC59	0.151058	-3.85117	0.00242313
ARF3	0.684246	-4.09372	0.00256748
PGM5	-0.0138198	4.04427	0.00275571
DPT	3.72804	-3.88655	0.00359864
CTBP1	2.75325	-3.83323	0.00363225
YWHAZ	-0.684711	3.82527	0.00368723
S100A6	0.267357	3.83517	0.00374131
LRPPRC	0.850173	-3.71603	0.00420488
RPL7	1.30278	-3.72959	0.00422533
MYH10	-2.32034	-3.78258	0.00462938
SUCLG2	0.45553	-3.27669	0.00476318
ECHS1	2.07654	-3.44593	0.00478897
SRSF1	1.00042	-3.64676	0.00507811
IMMT	1.04814	-3.48959	0.00508586
CLIC1	-1.38265	3.63363	0.00525917
CCT7	0.690414	-3.24111	0.00529344
SLC25A6	2.67741	-3.61245	0.00536894
TUBB	1.45666	-3.60028	0.00539622
HSD11B2	1.06492	-3.56073	0.00567865
ATP2A2	-0.170135	-3.46747	0.0060771
RPL3	4.17867	-3.37297	0.0062163
RAP1B	-1.68568	3.16614	0.00628837
SOD1	-0.937069	3.37544	0.00774064
SNTB2	1.6846	-3.34892	0.0080371
DDOST	0.355134	-3.30459	0.00813566
CTNND1	1.69128	-3.10065	0.00851693
CCT5	1.79168	-3.21061	0.00866627
HNRNPU	0.722344	-3.14738	0.0101464
PPIA	-2.70754	3.13597	0.0113613
DDX1	-0.612143	-3.10812	0.0114099
ACADVL	3.98725	-3.08422	0.0120688
KTN1	-0.201062	2.79658	0.0126791
RACK1	1.52914	-3.03887	0.0131051
RHOA	1.57363	2.86082	0.0133889
GLOD4	-1.62269	3.00055	0.0133899
CAVIN3	-2.94724	2.99557	0.0134863
VDAC3	3.26807	-2.94952	0.0142012
RPL14	2.56052	-2.98119	0.0144867
MDH1	-0.229512	2.95282	0.0148319
PCBP2	1.51946	-2.94933	0.0148991
UGDH	0.00932849	-2.9332	0.015542
RPL32	2.15886	-2.89762	0.0160936
FABP5	-2.00818	2.67757	0.0161268
SH3BGRL	-0.163316	2.8828	0.0167555
COTL1	-2.29441	2.8212	0.0172806
YWHAH	-0.43749	2.80145	0.0173395
RPL28	0.682265	-2.8474	0.0174997
RPS18	1.6604	-2.83858	0.0179258
GANAB	1.24223	-2.82065	0.0184768
COPA	0.792153	-2.72894	0.0188461
SRI	-1.33965	-2.80324	0.0189982
PPP1CB	-0.361683	2.77433	0.0195102
GLO1	-1.00478	2.72824	0.0201333
ATP1A1	0.0963824	-2.76811	0.0203765
ATP5MG	0.548963	-2.75661	0.0206947
GUSB	-0.26961	2.75097	0.0209807
TNC	-1.14207	2.73327	0.0216629
LCP1	-1.05504	2.70578	0.0221339
TM9SF2	2.77206	-2.50476	0.0227982
H3-3A	3.72942	-2.67888	0.0236249
POSTN	0.62729	2.67858	0.0236723
TUBA1A	1.60461	-2.58516	0.0253962
RPS3	0.82843	-2.62706	0.0256109
SEC11A	1.56326	-2.55995	0.026062
ATL3	0.211378	-2.43672	0.0260949
APCS	-0.50286	2.60996	0.026438
SRSF7	-0.295154	-2.59757	0.026629
BSG	2.17377	-2.5335	0.0269152
TKT	-0.663944	2.59141	0.02708
PSMA5	-0.186602	2.56179	0.0272149
DARS1	0.435165	-2.58542	0.0273094
ATP5MF	3.1841	-2.42685	0.0274946
RPN1	-0.0805855	-2.5448	0.0285263
RPS4X	0.671417	-2.50782	0.0295598
ORM1	0.209324	2.50701	0.0310834
PSAP	-0.76466	2.45273	0.0337277
NUTF2	-2.70834	2.39913	0.0365712
SH3BGRL3	-0.963315	2.40497	0.0368178
ATP5F1A	0.584203	-2.39655	0.0371993
GNAQ	0.0622738	-2.39068	0.0375125
PRDX1	0.885236	2.36847	0.0388628
GSTO1	-1.10765	2.36599	0.0392468
RPL18	-0.185684	-2.32802	0.0395919
TMEM109	0.935569	-2.35961	0.0397822
CD81	1.2138	-2.34333	0.0398443
HNRNPM	1.91486	-2.33204	0.0414992
NUMA1	-2.31454	-2.31454	0.0417868
PSMA7	-0.976266	2.30595	0.0420522
NONO	1.55293	-2.31246	0.042136
PEBP1	-0.976898	2.27348	0.0428008
SEC31A	2.14368	-2.17882	0.0431924
S100A10	2.92933	-2.2915	0.0454696
CCT6A	0.468932	-2.27379	0.0457747
MAOB	1.08722	-2.26674	0.0461226
UQCRH	1.11165	-2.14389	0.0461897
YWHAG	-3.22694	2.19225	0.0494915
IDH2	-0.046274	-2.21083	0.0494951
RPS16	0.718559	-2.21638	0.0496023
TMED2	2.0048	-2.21442	0.0503397
AP2B1	0.675224	-2.09319	0.0508869
FTL	-0.942232	2.09166	0.051036
HP1BP3	1.18237	-2.15491	0.0537764
HSPA4	-1.28218	2.16918	0.0539981
CA2	-0.843689	2.15256	0.0558673
CA1	-0.747785	2.14913	0.0561801
GSR	-0.635532	2.13915	0.0567821
TALDO1	-1.1134	2.10202	0.0571358
PDLIM7	0.454149	2.11897	0.05809
CCT3	0.900423	-2.09948	0.0592532
ALAD	-0.209493	2.09934	0.0609426
DYNC1H1	1.07691	-2.08803	0.0618662
HYOU1	-1.46911	2.06143	0.0620088
PARK7	-0.138501	2.08703	0.0621698
P4HB	-0.627456	2.08424	0.0629392
SFPQ	1.09506	-2.07656	0.0631529
COL3A1	4.19197	-2.07748	0.0632042
ITGA2B	-0.32408	2.05088	0.0644015
TMED10	0.184535	-2.05098	0.0645359
TPI1	-1.3293	2.05527	0.0653257
LMAN1	1.31991	-2.04276	0.0662181
RPL8	0.193753	-2.0377	0.0665516
PCBP1	0.752842	-2.02085	0.0681769
RPL35A	0.70954	-2.023	0.068833
FLNA	-0.135246	2.0058	0.0692031
TXN	0.0721636	2.00775	0.0692111
TPM4	-1.86686	2.01349	0.0694642
CBX3	-1.79221	1.96077	0.0701881
TPM1	-2.54488	1.97568	0.0704485
PHB	0.501421	-2.00457	0.0709531
DDAH2	-2.3821	1.94522	0.0714307
PSMA2	-0.326369	1.98862	0.0715653
ACTN4	-0.242749	1.99533	0.0723396
SEC13	-0.308882	-1.97571	0.0728803
RPS15A	1.0043	-1.98707	0.0732205
TCP1	2.0608	-1.88951	0.0745402
IGKV3-20	-0.321406	1.94566	0.0761329
PSMA1	0.205461	1.95092	0.0763301
TRIM28	1.34038	-1.8687	0.0774483
TUBB4B	0.624229	-1.86716	0.0776677
APEX1	-1.21925	1.87233	0.0780276
DLST	1.62204	-1.94769	0.0784125
GSN	0.390864	1.93562	0.0796485
RPL4	0.586961	-1.92684	0.0800705
TNXB	-0.193329	1.85991	0.081859
GPD2	1.76713	-1.90946	0.0819146
CAT	-1.0263	1.85195	0.0868684
LGALS1	0.535547	-1.87175	0.088229
DDB1	-0.0236298	1.83168	0.0897321
SELENBP1	-0.438498	1.85567	0.0905594
EIF4A1	1.47902	-1.85213	0.0910886
H4C1	2.12187	-1.85218	0.0911903
ASPN	0.566785	-1.84419	0.092219
PRDX2	-0.499157	1.84446	0.0922271
PSMA4	-0.108596	1.82964	0.0926943
NT5E	1.12612	-1.83004	0.094218
ATP5F1B	-0.00481271	-1.81713	0.0957213
NDUFA4	3.44667	-1.74595	0.0967728
RPS13	-0.197278	-1.76908	0.0969408
CYB5R3	0.410302	-1.81165	0.0970675
PRELP	-0.877796	1.78251	0.0976986
RPS9	0.439013	-1.80584	0.0979616
RPN2	0.584653	-1.78895	0.0981892
CFL2	-1.40351	1.76217	0.0992393
SEPTIN11	-0.172346	-1.79131	0.0997557
CTSD	-1.80922	1.77817	0.100956
CLTC	0.987557	-1.76198	0.103032
TAGLN2	-1.09178	1.77006	0.103553
TLN2	-0.579264	1.76526	0.103974
ANXA6	0.93292	-1.76877	0.104559
UBE2V1	-0.93111	1.74662	0.10525
RAB14	-0.303218	-1.75906	0.105433
DHX9	-0.370257	-1.75772	0.106014
RPL15	-0.334598	-1.73105	0.108132
CAND1	0.394929	-1.72903	0.108172
NDUFS1	-0.993983	-1.67321	0.110142
LGALS3	0.126733	-1.71765	0.113037
UQCRC1	1.50549	-1.69531	0.113317
RAN	0.0824757	-1.70022	0.115763
COL6A1	0.746297	-1.70083	0.115854
PCYOX1	1.84695	-1.67586	0.117728
ACAA2	0.542296	-1.68188	0.119442
ATP2B4	1.05552	-1.65977	0.122594
HADHA	0.868065	-1.66255	0.122687
SOD2	-0.42274	1.6636	0.123058
MYH11	0.0355459	1.65218	0.12478
OGN	1.65985	-1.6515	0.125674
PGAM1	-0.947755	1.638	0.127285
IGLC2	-0.445661	1.63448	0.128836
FABP3	-1.36432	1.61478	0.130369
UQCRC2	0.407267	-1.61807	0.131122
COX4I1	1.5614	-1.61488	0.131232
RPSA	2.35501	-1.61722	0.132413
RPS20	0.762929	-1.56073	0.133983
ESD	-0.12248	1.5979	0.136432
ITGA6	-1.294	1.54818	0.1369
XPO1	-1.44291	1.59519	0.137349
NME2	1.14827	1.5839	0.138596
RAC1	0.736824	-1.56996	0.140283
RSU1	-1.57747	1.53196	0.14075
CDH13	-0.0420658	1.55761	0.143661
RPS2	-0.0800417	-1.55923	0.144994
CDC42	-0.888968	-1.50673	0.146935
NDUFB10	0.95044	-1.53074	0.148572
S100A4	0.20271	1.53491	0.149462
CD59	1.4199	-1.53835	0.149917
PLG	-0.777775	1.53319	0.150548
BCAM	-0.364699	1.52236	0.151716
NPEPPS	-1.14769	1.48256	0.153839
CAP1	-2.14612	1.50335	0.153839
SYNCRIP	-0.267161	1.50652	0.157263
HBG1	-0.990893	1.50476	0.157935
TPM2	-2.26052	1.50054	0.158981
PSMB1	-1.00825	1.45879	0.167065
RTN4	-0.355252	1.44154	0.167341
UBE2N	-0.649538	1.4644	0.167792
HP	-0.619093	1.46122	0.168572
ITGAV	-0.0653558	1.45556	0.170058
S100A13	-0.167662	1.41868	0.170278
HBA1	-1.08867	1.45351	0.170925
CRYAB	1.4331	-1.45123	0.171524
SEC22B	1.12003	-1.41691	0.173456
HBB	-0.107659	1.44245	0.173847
COL1A2	1.10601	-1.42532	0.178478
LDHB	0.176032	1.39316	0.179301
APMAP	1.37633	-1.41879	0.179587
PSME1	0	1.37807	0.182043
VWF	-2.02563	1.38691	0.182421
ARPC3	-0.258211	1.40798	0.184654
ETFB	0.142342	-1.39314	0.185405
HDLBP	-0.09296	-1.38808	0.18811
DDX17	0.795202	-1.3718	0.193372
PGRMC1	0.327764	-1.34777	0.200598
PSMA3	0.161153	1.42619	0.200927
CAST	-0.0280828	1.31521	0.201568
CNN1	-0.800903	1.34305	0.202141
MVP	0.737376	-1.33772	0.203301
COPB2	-0.156908	-1.32966	0.203331
HPRT1	0.00892557	1.32942	0.204687
CAPN1	0.33625	1.32904	0.204688
CAMK2D	2.28219	-1.32443	0.204899
IGHG1	-0.255571	1.32156	0.208724
TPSAB1	-0.547947	1.31834	0.209428
CNP	0.780323	-1.31516	0.210806
COL1A1	1.20082	-1.31486	0.2109
COL12A1	-0.558398	1.32437	0.211067
AP2A1	0.720797	-1.29678	0.214848
PRKDC	0.705531	-1.29189	0.215786
RALY	0.525188	-1.27653	0.217036
ARHGAP1	-0.333329	1.34339	0.217338
RPS6	-1.28331	-1.28331	0.219904
CKAP4	0.574561	-1.27769	0.221853
HMGB1	-1.18342	1.27697	0.221953
GC	0.507809	1.27087	0.225081
ACTR3	1.77412	-1.25806	0.225297
ANXA11	1.99571	-1.2937	0.226838
ARPC1A	0.492741	-1.26328	0.227199
SPTBN1	-1.06808	-1.26742	0.227704
MFAP4	-0.839892	1.2604	0.227787
CFH	-0.0593355	1.2568	0.228472
GSTP1	-1.41759	1.26013	0.228812
MANF	0.172644	1.24715	0.232808
SYNPO2	-1.11651	1.2452	0.233054
YWHAB	-1.83918	1.24583	0.23326
SDHA	-0.355393	-1.22272	0.233324
HSPA2	1.55502	1.23984	0.235404
GPI	-0.541616	1.23714	0.236363
USP5	-2.2027	1.23458	0.237003
HSD17B4	1.30288	-1.23055	0.238024
EEF1D	0.634595	-1.22974	0.239445
LTF	-0.473105	1.22803	0.239789
CYB5A	0.615905	-1.22161	0.240307
GAPDH	0.116141	-1.22294	0.2416
SRSF3	0.296006	-1.2141	0.244599
C4A	0.303384	1.21382	0.244673
IGHM	-0.299326	1.21211	0.245064
LAMA5	-0.330433	-1.2101	0.246222
ANXA5	0.909033	-1.18952	0.25053
SLC25A3	0.527079	-1.16394	0.256283
PPP2R1A	0.115309	-1.17651	0.25787
CD44	-0.000378623	1.15613	0.264737
IGKC	0.215144	1.14813	0.269117
U2AF2	0.321598	1.1339	0.274714
STIP1	-0.851569	1.12584	0.277641
PRPS1	0.654402	-1.12478	0.277737
HNRNPF	-0.883954	1.12088	0.279006
CKB	1.0277	-1.11231	0.279669
BCAP31	0.992338	-1.11784	0.280954
COL15A1	-0.920155	1.11675	0.28114
CYCS	0.269666	1.10855	0.28486
TTN	0.419985	-1.0916	0.28736
AIFM1	1.3234	-1.10018	0.288371
ANXA4	0.54734	-1.09351	0.291101
TF	0.247006	1.09001	0.292545
ACSL5	0.897569	-1.08665	0.293257
ANXA2	0.536629	-1.08798	0.293395
RPS25	-0.749681	-1.08696	0.294145
HNRNPK	-0.324167	-1.08601	0.29419
KCTD12	-0.554224	1.06886	0.294653
YWHAQ	-0.706812	1.08159	0.295892
RPL10	0.228313	-1.0588	0.299047
LMNB2	-1.59452	1.07299	0.299804
CCT2	1.08706	-1.05606	0.30026
PAICS	0.961351	1.07121	0.300318
COL6A3	1.33055	-1.06957	0.301184
CCT8	0.201909	-1.05914	0.301846
WDR1	-0.474384	-1.05966	0.304035
ZYX	-0.438669	-1.05932	0.305407
RRAS	0.282969	1.05435	0.308004
SERPINH1	0.165191	-1.05167	0.30865
RAD23B	-1.17336	1.04975	0.309555
ENO1	-0.101691	1.04831	0.310167
CNDP2	1.82072	-1.0421	0.311392
PSMD3	-1.13123	1.04227	0.311604
ILK	-1.04522	-1.04522	0.312308
DES	-0.221847	1.04186	0.312981
LTA4H	-0.825405	1.03673	0.314416
COL6A2	1.82225	-1.03658	0.315345
LMNB1	-1.44376	1.02917	0.318514
HSPA8	-0.146552	1.02826	0.318883
GNB1	-0.481215	1.01761	0.318949
CP	0.144778	1.01852	0.323249
LONP1	0.701539	-0.990408	0.330211
RPS8	0.417031	-0.999454	0.331238
IQGAP1	0.34567	0.988889	0.336677
C3	0.104626	0.987642	0.337278
MACROH2A1	-0.0793916	-0.982279	0.339774
THBS1	0.0113155	0.976389	0.342554
AHCY	0.963886	0.963886	0.342903
PTBP1	0.250832	-0.972157	0.344299
HNRNPR	-0.429008	0.970281	0.344333
SEPTIN7	-0.246508	-0.966115	0.34705
VCAN	0.485006	-0.96578	0.347437
SF3B1	-0.212444	-0.962074	0.348249
RPL12	0.035543	-0.962978	0.348895
TMED7	1.62933	-0.955712	0.352282
MYL9	-0.551441	0.95488	0.352755
FMOD	-0.650158	0.950688	0.353177
SEPTIN2	1.42079	0.948903	0.355885
BANF1	0.946498	0.946498	0.356792
FLOT1	1.24266	-0.942256	0.358415
HINT1	0.31888	-0.92627	0.361489
SLC25A1	0.776004	-0.930524	0.361876
PRDX3	1.57324	-0.934969	0.362291
VAT1	-0.710946	-0.935854	0.362548
GOT2	0.348705	0.92424	0.365308
THY1	1.06396	-0.905594	0.374528
PGM2	-1.00664	0.908736	0.374574
CPNE3	1.0224	-0.903273	0.37478
CTSG	0.181412	0.907729	0.375621
ERLIN2	1.16317	-0.90038	0.375717
XRCC5	-0.354721	0.903331	0.377597
PRKCSH	-0.631095	0.901896	0.378676
EPB41	-0.686352	0.900786	0.378899
TPM3	-0.978083	0.880823	0.389558
ALDH1A2	-0.00952288	-0.878414	0.390903
ITGA5	-0.502824	-0.876514	0.391804
ANXA1	0.69093	-0.875862	0.392028
APOA1	-0.209453	-0.875444	0.392272
MSN	-0.607112	0.875856	0.392296
SSB	-1.18031	0.874165	0.392433
FBN1	0.1345	-0.871965	0.394048
SEPTIN9	-0.111499	-0.865268	0.398686
IGHG3	-0.71777	0.862914	0.398798
MYADM	1.55314	-0.862034	0.399412
LPP	0.0498622	-0.858264	0.401133
DPYSL2	1.97993	-0.853149	0.402912
CFB	-0.441562	0.850679	0.404133
TLN1	-0.635097	0.849419	0.405795
AGRN	0.256394	-0.843719	0.408923
SMTN	-1.01023	-0.833222	0.410416
APOH	0.229498	0.838424	0.411353
HNRNPH2	-0.154584	-0.832882	0.413474
BLVRB	-0.629466	0.831071	0.415682
CSTB	-0.715199	0.824543	0.41671
OLFML1	0.0319646	0.81733	0.419618
EIF5A	-0.942305	-0.822811	0.420565
PSMC2	-0.240273	-0.819291	0.420842
HNRNPUL2	0.0740872	-0.821346	0.420937
SNRPD3	-0.858263	0.806071	0.425482
SERPINA1	0.228549	0.803191	0.43076
FLNB	-0.270305	0.800046	0.431587
PTK7	-1.28777	0.800542	0.432555
HRG	-0.243625	0.78924	0.435184
CANX	0.179095	-0.794875	0.43545
HSPA9	0.80815	-0.793264	0.436481
HNRNPAB	-0.966601	-0.79244	0.436791
COL5A2	1.26342	-0.791749	0.437259
XRCC6	-0.750942	0.784776	0.439472
TGFBI	-0.637557	0.783576	0.440038
CORO1B	-0.585356	0.780563	0.442204
ECM1	-0.923741	0.779892	0.442647
AHSG	-0.65802	0.780684	0.442731
SKP1	0.311151	0.777845	0.445
S100A11	-0.632229	0.775603	0.446084
TTR	0.771856	0.771856	0.448114
RNPEP	-0.834976	0.76553	0.451629
COL4A1	0.970482	0.761389	0.453635
RPS12	1.12482	-0.761525	0.45464
HSP90B1	-0.755879	-0.755879	0.456486
CSRP1	-0.99381	0.756588	0.457149
TMSB4X	-0.863105	0.753391	0.458666
PARVA	-0.75135	-0.75135	0.460021
RBP1	-1.20469	0.749544	0.461078
EHD2	-0.717843	0.744679	0.462535
HNRNPH1	1.76648	-0.736568	0.467809
NIPSNAP3A	-0.451733	0.734374	0.468319
FN1	-1.29743	-0.745015	0.469637
EPCAM	0.472761	-0.729133	0.473098
PGK1	0.158139	-0.727507	0.474101
PFKP	-0.163631	0.724716	0.474818
RUVBL2	0.263337	-0.718191	0.476648
NES	0.104931	-0.716733	0.480174
ARPC4	-0.623391	0.712285	0.480671
RHAG	0.506189	0.715682	0.481034
MYL6	-1.80331	-0.713307	0.482418
HNRNPDL	0.703644	0.703644	0.485465
CAVIN2	0.707617	0.707617	0.486121
NID1	0.252253	-0.706699	0.486357
LMAN2	1.99592	-0.699969	0.490127
H1-0	0.86961	-0.696009	0.492839
PDHB	0.57672	-0.690004	0.493821
ISOC1	-0.840458	0.688515	0.496228
IPO5	0.243419	0.688907	0.496388
DPYSL3	-1.5837	0.689061	0.496686
C1QB	-0.910576	-0.680122	0.499928
FLNC	-1.07369	0.684086	0.500102
ANP32A	-0.518984	0.680106	0.50228
CDC37	-0.25387	-0.672154	0.505173
LAMA4	0.0147417	-0.670921	0.508135
OPA1	0.799796	-0.664427	0.511766
VAPA	-0.93654	0.661277	0.511783
COL5A1	1.66311	-0.663985	0.512456
RBMX	-0.83654	0.660189	0.51443
TXNDC5	-0.304958	0.659798	0.514813
PRDX6	0.23634	0.659457	0.515269
HBD	-1.04022	0.657236	0.515427
ANXA7	1.76756	-0.65846	0.515693
RPL30	1.32375	0.659464	0.516814
MYH9	0.805309	0.654571	0.518271
CS	0.769154	-0.645893	0.521421
CD55	1.62709	-0.647727	0.522443
ILF3	-0.461145	0.629559	0.532728
ITIH4	0.314492	0.628499	0.53404
IGHA1	-0.521374	0.628093	0.535151
FGB	0.431365	0.62531	0.53659
HSPG2	-0.212086	-0.621923	0.53881
COL14A1	-1.17667	-0.6181	0.541715
UBA1	-0.791926	0.616805	0.542197
ALDH6A1	0.930603	-0.612296	0.543471
CBR1	2.27853	0.614801	0.543476
CAPS	0.069009	-0.613172	0.543869
CAPNS1	-0.31984	0.612864	0.545015
FHL1	-0.561442	0.611231	0.545213
MYOF	1.86009	-0.611366	0.545337
YWHAE	0.498998	0.607246	0.546306
PSMD5	1.28117	0.609005	0.547246
FGG	0.142027	0.607276	0.548196
ALB	-0.443489	0.595608	0.555718
PDIA3	-0.860004	-0.592881	0.555721
RAB7A	-0.116949	0.594367	0.555965
AKR1A1	-0.283832	-0.593632	0.555988
RAB11B	-1.93916	-0.591608	0.556559
EHD1	-0.0543	0.59282	0.557034
HK1	0.83292	0.587342	0.561128
HNRNPC	-0.705272	0.581609	0.564892
ITGB1	0.393486	-0.576012	0.56853
SERPINC1	0.00862315	0.576083	0.568726
KNG1	0.307924	0.572348	0.570954
MAOA	4.22262	0.570953	0.572116
LDHA	1.50924	-0.568193	0.574151
PKM	0.0939822	0.566605	0.575487
PRDX5	-0.714007	0.555534	0.582201
SSR1	1.03234	-0.553335	0.583549
FERMT2	-0.405022	0.549254	0.58635
HNRNPA2B1	-0.398722	-0.548225	0.586969
G6PD	0.00710103	0.54062	0.591004
HSPB1	1.95737	-0.539841	0.592292
TGM2	0.688305	-0.539338	0.592771
RNH1	0.872065	0.537025	0.594426
OGDH	0.515034	-0.531388	0.598302
HSPA1B	-1.36962	0.52811	0.600584
ECH1	-0.736777	0.52838	0.600703
PDIA6	1.02153	0.520644	0.60575
CFL1	0.259269	-0.518219	0.607269
ARPC2	-0.726625	-0.511896	0.611528
GLUD1	0.367686	0.509142	0.613446
RRBP1	-0.0409833	-0.504791	0.616454
A2M	0.373181	0.502397	0.618125
HSPA5	0.222828	0.502249	0.618188
COL2A1	2.0307	-0.499061	0.620535
F13A1	-0.208866	-0.497855	0.620883
MYH14	0.415894	-0.49698	0.621167
SF3B3	0.223951	0.493329	0.625061
SLMAP	-1.33263	0.48863	0.626566
CNN2	-0.16628	-0.49422	0.631027
PLEC	0.263648	-0.48251	0.631877
VDAC2	3.60032	-0.480295	0.632863
ECI1	-0.0238162	0.481232	0.633272
HNRNPA3	0.0119584	0.478784	0.634667
SERPINA3	-1.32691	0.476923	0.635002
COX7C	1.09055	-0.478973	0.63532
LAMB2	0.11089	0.473094	0.638465
VCL	-0.960176	-0.470433	0.640378
BAG2	-0.611803	-0.46759	0.642218
PCOLCE	-0.145979	0.470883	0.643629
CAVIN1	0.0312853	0.463126	0.64545
CTNNA1	0.780388	0.458049	0.649106
FSCN1	-0.878922	0.457223	0.650177
MCAM	-0.673159	-0.452764	0.65275
GNB2	0.438194	0.438194	0.662791
ADH5	-1.31436	0.437222	0.663846
SPTA1	-0.948806	-0.431378	0.667987
ERP44	0.19217	0.428539	0.669275
RUVBL1	0.87575	-0.426085	0.671461
NUCB1	-0.424674	-0.424674	0.672518
SLC2A1	0.423925	0.423925	0.673331
CAV1	-0.208006	-0.421316	0.675205
GLG1	1.06118	-0.419314	0.676367
EPHX1	2.38015	-0.413051	0.681076
MFAP2	0.119378	0.413059	0.683474
LGALS3BP	0.408601	0.408601	0.68391
NCAM1	-1.27017	-0.407014	0.684876
RPLP2	-0.952941	-0.407538	0.685051
APOA2	-0.00344744	-0.403949	0.687859
CD47	0.396336	0.396336	0.693204
EMILIN1	-1.07623	-0.386039	0.700798
DCN	2.09027	-0.381938	0.703792
BGN	-1.32521	0.375309	0.708603
LRP1	3.02467	-0.373528	0.709509
ARHGDIA	-1.35362	0.373017	0.710211
NCL	-1.44222	-0.371991	0.711114
ALDH1A1	0.0478884	-0.370156	0.712419
ALDH9A1	-0.607248	-0.366814	0.714948
CALD1	-0.776286	-0.365116	0.716418
KHSRP	-0.14485	-0.364934	0.716694
VTN	0.0144515	-0.364016	0.716921
ST13	-0.359231	-0.359231	0.720401
PFKL	0.822918	-0.353988	0.724346
EEF1B2	0.852825	0.353313	0.724468
ADH1B	-1.06926	-0.349435	0.727732
RAI14	-0.977807	0.349709	0.7278
CORO1C	-1.22314	-0.346742	0.729853
DDT	0.985477	-0.339086	0.735515
GRN	-0.0157019	-0.33759	0.736188
PDLIM5	-0.7638	-0.338236	0.736233
RCN1	-0.92818	-0.336414	0.737349
FBLN5	-0.10729	-0.334287	0.738962
VIM	0.555715	-0.333423	0.739625
Beta-2-glycoprotein	-0.528334	-0.328843	0.743108
ESYT1	-0.0401195	-0.328637	0.74313
ACO2	-0.0336044	0.328437	0.743145
GSTM3	-0.992737	0.326793	0.745787
SND1	-0.575128	-0.324387	0.746267
STOM	0.467678	-0.32379	0.746889
EEF1G	-0.299138	-0.299138	0.765297
HSP90AA1	-1.07502	-0.298559	0.765876
EEF2	1.56254	-0.283688	0.777037
SPTB	0.151197	0.283855	0.777067
TES	-0.279988	-0.279988	0.779868
SLC4A1	-0.0278006	0.280114	0.779919
DSTN	0.0503603	0.279724	0.780199
A1BG	0.707122	0.27839	0.781164
F2	1.21295	0.277477	0.782021
GNG12	-0.891427	-0.277055	0.782826
IGHG2	0.275483	0.275483	0.783455
NPTN	0.639485	-0.275127	0.783503
CALR	-0.391585	0.270607	0.787157
TMEM43	-1.15985	-0.262653	0.793231
MYO1C	0.549416	-0.262514	0.793346
OLFML3	-0.548173	-0.253036	0.800622
AQP1	-0.156306	-0.251956	0.801295
HLA-A	4.89999	0.247665	0.805233
MYL12B	0.459155	0.245936	0.806068
PFN1	-0.484627	-0.244971	0.806783
C4BPA	0.0515984	0.24096	0.809917
RNASET2	0.250579	-0.238647	0.811567
NPM1	-0.127344	0.232733	0.816144
STOML2	1.15779	0.227017	0.820572
TNS1	-4.01416	0.22604	0.821414
HNRNPD	1.19979	0.225336	0.822037
MDH2	-0.619785	0.224151	0.822908
ACTN1	-0.919022	-0.219061	0.826871
NEDD8	-0.42655	0.218162	0.827494
LIMS1	-0.101128	0.217955	0.827741
VCP	1.04821	0.206033	0.837005
EFEMP1	-0.5191	0.196397	0.844405
PRMT1	-0.407266	-0.196379	0.844482
TMED9	0.518077	-0.191219	0.848454
CAPZA2	-0.748687	0.190985	0.848705
EPB42	0.402362	0.18972	0.849698
ANK1	0.0225255	0.183841	0.854291
GNAI2	-1.46273	-0.181234	0.856378
PGLS	-0.109065	0.178	0.858851
ALDH1B1	0.171824	0.171824	0.86365
RPS3A	1.27748	-0.170239	0.864937
RPLP0	-0.168308	-0.168308	0.866457
HSP90AB1	0.357169	0.167812	0.866876
RPL5	-0.33891	-0.167363	0.86715
HSPE1	0.908136	-0.167256	0.867283
LAMP1	0.0321856	-0.164533	0.869423
COX5B	0.372941	-0.158171	0.87441
LUM	0.271062	0.157348	0.875065
HNRNPA1	-1.14284	0.154863	0.877017
PDCD6IP	0.154431	0.154431	0.877643
ALDOA	-1.53185	0.152857	0.87858
VASP	-1.05813	0.144588	0.885082
PALLD	-1.16358	0.136548	0.891451
ARPC1B	0.127359	-0.135182	0.89254
DLD	0.449249	0.13216	0.894915
LMOD1	-0.793059	-0.126196	0.899651
RAB1B	0.84255	-0.125396	0.900241
CPA3	-0.727878	0.124539	0.900935
DCTN2	0.513779	-0.121932	0.902994
HPX	-1.44908	0.1179	0.906178
KPNB1	0.298446	0.114644	0.908768
ANXA3	1.37746	-0.113704	0.909509
GYPA	0.407699	-0.113695	0.909513
CLIC4	-0.457127	-0.113455	0.909772
TPP1	-0.203112	0.104363	0.916897
MLEC	0.493042	-0.101509	0.919161
AHNAK	1.1323	-0.101243	0.919429
PPA1	-0.0849432	0.0983552	0.921664
HDGF	-0.796572	0.0961428	0.923427
LMNA	-1.23937	-0.0916737	0.926976
ENDOD1	1.537	0.0902621	0.928093
CAPZB	-1.10869	0.0880455	0.929862
TAGLN	-1.5796	-0.0770496	0.938599
COL4A2	2.72431	-0.0657227	0.947632
TGFB1I1	-0.647718	-0.064794	0.948345
EZR	-0.0639183	-0.0639183	0.949045
LAMC1	0.394501	-0.0628745	0.949872
SPTAN1	-0.587587	0.0581188	0.953657
HNRNPL	-1.618	-0.0574487	0.954191
COL18A1	-0.0541737	-0.0541737	0.956804
DDX39B	0.488454	0.0530929	0.95766
FH	0.801849	0.0454066	0.963888
MATN2	-1.66532	-0.0428541	0.965827
CCT4	0.910929	-0.0401843	0.967977
ILF2	-0.64054	-0.0328815	0.973772
HSD17B10	0.855238	0.0261683	0.979123
COPB1	0.337313	-0.025843	0.979386
SNRPN	-0.135496	0.0226013	0.981969
FBLN1	1.33206	-0.0215374	0.982817
PDIA4	-0.48133	0.0207234	0.983467
MYLK	-1.08851	0.019453	0.98448
RPLP1	-0.880122	0.0194167	0.984509
FGA	0.660935	-0.0187996	0.985001
LAMB1	0.236594	-0.0136726	0.989091
ACTB	0.789536	0.0106256	0.991522
MT-CO2	0.858659	-0.00236299	0.998115
ITGA1	0.647505	0.00147409	0.998824

### Sheet: Null Model Disease State Only
Protein	cyclePhaseS	DiseaseStateO	pvalue
PHB2	11.4435	-12.861	1.63921e-06
HLA-A	4.89999	0.247665	0.00073104
IDH1	4.72795	-4.51001	0.000920604
PSMC5	4.28455	-7.05158	0.00171992
RPL3	4.17867	-3.37297	0.00198597
MAOA	4.22262	0.570953	0.00205982
COL3A1	4.19197	-2.07748	0.00229683
ACADVL	3.98725	-3.08422	0.00291339
TNS1	-4.01416	0.22604	0.00310324
DPT	3.72804	-3.88655	0.00451759
H3-3A	3.72942	-2.67888	0.00452297
VDAC2	3.60032	-0.480295	0.00545089
ALDOC	-3.62031	4.70843	0.00563826
NDUFA4	3.44667	-1.74595	0.00586994
VDAC3	3.26807	-2.94952	0.00930654
ATP5MF	3.1841	-2.42685	0.00968708
YWHAG	-3.22694	2.19225	0.0100394
SLC25A5	3.06568	-4.25539	0.0124635
TM9SF2	2.77206	-2.50476	0.0133249
LRP1	3.02467	-0.373528	0.0136325
CAVIN3	-2.94724	2.99557	0.0146678
S100A10	2.92933	-2.2915	0.0156872
TUFM	2.8343	-5.47758	0.0186399
COL4A2	2.72431	-0.0657227	0.0194945
HSD17B12	2.55542	-4.0872	0.0206069
CTBP1	2.75325	-3.83323	0.0210959
PPIA	-2.70754	3.13597	0.0224167
NUTF2	-2.70834	2.39913	0.0225803
TPM1	-2.54488	1.97568	0.0227972
SLC25A6	2.67741	-3.61245	0.0237758
KANK2	2.62291	5.02747	0.0241185
RPL14	2.56052	-2.98119	0.0286508
DDAH2	-2.3821	1.94522	0.034563
EPHX1	2.38015	-0.413051	0.0386288
RPSA	2.35501	-1.61722	0.0401126
NUMA1	-2.31454	-2.31454	0.0417868
CAMK2D	2.28219	-1.32443	0.0433767
COTL1	-2.29441	2.8212	0.043755
BSG	2.17377	-2.5335	0.0440115
CBR1	2.27853	0.614801	0.0454718
MYH10	-2.32034	-3.78258	0.0455661
SEC31A	2.14368	-2.17882	0.0462091
TPM2	-2.26052	1.50054	0.0467927
VDAC1	2.09283	-6.04573	0.0513548
USP5	-2.2027	1.23458	0.0515863
TCP1	2.0608	-1.88951	0.0541158
RPL32	2.15886	-2.89762	0.0549458
CAP1	-2.14612	1.50335	0.0566476
H4C1	2.12187	-1.85218	0.0586854
FABP5	-2.00818	2.67757	0.0597655
VWF	-2.02563	1.38691	0.0598277
DCN	2.09027	-0.381938	0.061855
COL2A1	2.0307	-0.499061	0.0676034
TMED2	2.0048	-2.21442	0.0710806
LMAN2	1.99592	-0.699969	0.0715009
HSPD1	2.00177	-4.144	0.072246
DPYSL2	1.97993	-0.853149	0.0734325
RAB11B	-1.93916	-0.591608	0.0740984
HSPB1	1.95737	-0.539841	0.0774707
HNRNPM	1.91486	-2.33204	0.082331
ECHS1	2.07654	-3.44593	0.0842055
SORBS1	-1.82529	4.60803	0.084927
PCYOX1	1.84695	-1.67586	0.0884251
TPM4	-1.86686	2.01349	0.0893455
MYOF	1.86009	-0.611366	0.0899376
ANXA11	1.99571	-1.2937	0.0906365
YWHAB	-1.83918	1.24583	0.0931641
COL6A2	1.82225	-1.03658	0.0955639
CNDP2	1.82072	-1.0421	0.0966547
CTSD	-1.80922	1.77817	0.0973336
MYL6	-1.80331	-0.713307	0.0984841
CBX3	-1.79221	1.96077	0.0995011
CCT5	1.79168	-3.21061	0.099695
PPIB	1.6586	-0.132688	0.102897
ACTR3	1.77412	-1.25806	0.103976
ANXA7	1.76756	-0.65846	0.104382
HNRNPH1	1.76648	-0.736568	0.104773
GPD2	1.76713	-1.90946	0.105497
ATP5F1C	1.74432	-6.43754	0.117341
SNTB2	1.6846	-3.34892	0.118978
MATN2	-1.66532	-0.0428541	0.120804
CTNND1	1.69128	-3.10065	0.122923
COL5A1	1.66311	-0.663985	0.123035
OGN	1.65985	-1.6515	0.123605
GDI2	-1.72768	5.00708	0.123669
RPS18	1.6604	-2.83858	0.124027
RAP1B	-1.68568	3.16614	0.12956
TMED7	1.62933	-0.955712	0.129708
RSU1	-1.57747	1.53196	0.130177
HNRNPL	-1.618	-0.0574487	0.131756
DLST	1.62204	-1.94769	0.131817
CD55	1.62709	-0.647727	0.131895
GLOD4	-1.62269	3.00055	0.132731
SEC11A	1.56326	-2.55995	0.134135
RHOA	1.57363	2.86082	0.134798
LMNB2	-1.59452	1.07299	0.13715
DPYSL3	-1.5837	0.689061	0.137665
TUBA1A	1.60461	-2.58516	0.138259
TAGLN	-1.5796	-0.0770496	0.14045
PRDX3	1.57324	-0.934969	0.141721
EEF2	1.56254	-0.283688	0.144996
COX4I1	1.5614	-1.61488	0.145496
HSPA2	1.55502	1.23984	0.145754
MYADM	1.55314	-0.862034	0.14635
NONO	1.55293	-2.31246	0.147127
ENDOD1	1.537	0.0902621	0.149955
ALDOA	-1.53185	0.152857	0.151447
RACK1	1.52914	-3.03887	0.152334
PCBP2	1.51946	-2.94933	0.154251
LDHA	1.50924	-0.568193	0.15525
UQCRC1	1.50549	-1.69531	0.161346
EIF4A1	1.47902	-1.85213	0.164185
GNAI2	-1.46273	-0.181234	0.166223
TUBB	1.45666	-3.60028	0.170224
HPX	-1.44908	0.1179	0.172397
LMNB1	-1.44376	1.02917	0.173542
NCL	-1.44222	-0.371991	0.173847
XPO1	-1.44291	1.59519	0.173882
HYOU1	-1.46911	2.06143	0.175701
CRYAB	1.4331	-1.45123	0.176288
SEPTIN2	1.42079	0.948903	0.179987
CD59	1.4199	-1.53835	0.180011
GSTP1	-1.41759	1.26013	0.180471
CFL2	-1.40351	1.76217	0.183084
CLIC1	-1.38265	3.63363	0.189731
ANXA3	1.37746	-0.113704	0.191887
APMAP	1.37633	-1.41879	0.193122
TRIM28	1.34038	-1.8687	0.193556
HSPA1B	-1.36962	0.52811	0.194179
SLMAP	-1.33263	0.48863	0.196196
ARHGDIA	-1.35362	0.373017	0.196786
FABP3	-1.36432	1.61478	0.197491
SERPINA3	-1.32691	0.476923	0.201268
SRI	-1.33965	-2.80324	0.202863
FBLN1	1.33206	-0.0215374	0.205266
COL6A3	1.33055	-1.06957	0.205731
TPI1	-1.3293	2.05527	0.206579
BGN	-1.32521	0.375309	0.207593
ITGA6	-1.294	1.54818	0.208524
AIFM1	1.3234	-1.10018	0.208705
LMAN1	1.31991	-2.04276	0.209806
ADH5	-1.31436	0.437222	0.210249
RPL30	1.32375	0.659464	0.211033
HSD17B4	1.30288	-1.23055	0.214626
RPL7	1.30278	-3.72959	0.215676
NCAM1	-1.27017	-0.407014	0.216572
PTK7	-1.28777	0.800542	0.2171
RPS6	-1.28331	-1.28331	0.219904
PSMD5	1.28117	0.609005	0.221675
HSPA4	-1.28218	2.16918	0.222114
RPS3A	1.27748	-0.170239	0.223058
FN1	-1.29743	-0.745015	0.22309
COL5A2	1.26342	-0.791749	0.227516
FLOT1	1.24266	-0.942256	0.234952
GANAB	1.24223	-2.82065	0.235173
LMNA	-1.23937	-0.0916737	0.235845
CORO1C	-1.22314	-0.346742	0.241313
F2	1.21295	0.277477	0.245012
CD81	1.2138	-2.34333	0.2479
RBP1	-1.20469	0.749544	0.248151
COL1A1	1.20082	-1.31486	0.24955
HNRNPD	1.19979	0.225336	0.250154
HP1BP3	1.18237	-2.15491	0.255135
HMGB1	-1.18342	1.27697	0.255893
SSB	-1.18031	0.874165	0.257255
STOML2	1.15779	0.227017	0.257876
COL14A1	-1.17667	-0.6181	0.258803
APEX1	-1.21925	1.87233	0.259493
RAD23B	-1.17336	1.04975	0.259662
PALLD	-1.16358	0.136548	0.263384
TMEM43	-1.15985	-0.262653	0.264614
ERLIN2	1.16317	-0.90038	0.267143
NME2	1.14827	1.5839	0.268293
TNC	-1.14207	2.73327	0.271249
HNRNPA1	-1.14284	0.154863	0.271331
AHNAK	1.1323	-0.101243	0.272049
AOC3	1.11722	5.79529	0.274194
UQCRH	1.11165	-2.14389	0.276496
PSMD3	-1.13123	1.04227	0.276798
NT5E	1.12612	-1.83004	0.27814
RPS12	1.12482	-0.761525	0.278156
NPEPPS	-1.14769	1.48256	0.281285
SYNPO2	-1.11651	1.2452	0.282156
CAPZB	-1.10869	0.0880455	0.28241
TALDO1	-1.1134	2.10202	0.283267
SEC22B	1.12003	-1.41691	0.284111
GSTO1	-1.10765	2.36599	0.285477
COX7C	1.09055	-0.478973	0.285481
COL1A2	1.10601	-1.42532	0.285956
SFPQ	1.09506	-2.07656	0.2906
TAGLN2	-1.09178	1.77006	0.292023
MYLK	-1.08851	0.019453	0.293115
HBA1	-1.08867	1.45351	0.293122
MAOB	1.08722	-2.26674	0.293852
DYNC1H1	1.07691	-2.08803	0.29819
EMILIN1	-1.07623	-0.386039	0.298197
HSP90AA1	-1.07502	-0.298559	0.298545
FLNC	-1.07369	0.684086	0.2994
CCT2	1.08706	-1.05606	0.29965
ADH1B	-1.06926	-0.349435	0.300969
THY1	1.06396	-0.905594	0.303436
SPTBN1	-1.06808	-1.26742	0.303456
HSD11B2	1.06492	-3.56073	0.303957
GLG1	1.06118	-0.419314	0.306022
VASP	-1.05813	0.144588	0.30722
ATP2B4	1.05552	-1.65977	0.307816
LCP1	-1.05504	2.70578	0.308292
VCP	1.04821	0.206033	0.310354
IMMT	1.04814	-3.48959	0.311058
ILK	-1.04522	-1.04522	0.312308
HBD	-1.04022	0.657236	0.314478
SSR1	1.03234	-0.553335	0.317082
SMTN	-1.01023	-0.833222	0.320949
PDIA6	1.02153	0.520644	0.322204
CKB	1.0277	-1.11231	0.322318
CAT	-1.0263	1.85195	0.322737
CPNE3	1.0224	-0.903273	0.325995
NDUFS1	-0.993983	-1.67321	0.328526
RPS15A	1.0043	-1.98707	0.32854
PGM2	-1.00664	0.908736	0.329173
PSMB1	-1.00825	1.45879	0.329629
GLO1	-1.00478	2.72824	0.330627
SRSF1	1.00042	-3.64676	0.33185
CSRP1	-0.99381	0.756588	0.334506
BCAP31	0.992338	-1.11784	0.335373
HBG1	-0.990893	1.50476	0.335865
DDT	0.985477	-0.339086	0.338229
CLTC	0.987557	-1.76198	0.338611
GSTM3	-0.992737	0.326793	0.339039
RAI14	-0.977807	0.349709	0.341047
TPM3	-0.978083	0.880823	0.341557
PEBP1	-0.976898	2.27348	0.342292
AHCY	0.963886	0.963886	0.342903
PSMA7	-0.976266	2.30595	0.344291
COL4A1	0.970482	0.761389	0.344335
HNRNPAB	-0.966601	-0.79244	0.347117
SH3BGRL3	-0.963315	2.40497	0.349045
NDUFB10	0.95044	-1.53074	0.349565
PAICS	0.961351	1.07121	0.349613
VCL	-0.960176	-0.470433	0.350291
RPLP2	-0.952941	-0.407538	0.353217
FTL	-0.942232	2.09166	0.353518
SPTA1	-0.948806	-0.431378	0.355613
PGAM1	-0.947755	1.638	0.356749
BANF1	0.946498	0.946498	0.356792
VAPA	-0.93654	0.661277	0.35886
EIF5A	-0.942305	-0.822811	0.359264
SOD1	-0.937069	3.37544	0.361455
TMEM109	0.935569	-2.35961	0.362101
ANXA6	0.93292	-1.76877	0.362828
RCN1	-0.92818	-0.336414	0.365106
UBE2V1	-0.93111	1.74662	0.365692
ALDH6A1	0.930603	-0.612296	0.366022
COL15A1	-0.920155	1.11675	0.367456
ECM1	-0.923741	0.779892	0.368063
C1QB	-0.910576	-0.680122	0.369447
ACTN1	-0.919022	-0.219061	0.370261
ANXA5	0.909033	-1.18952	0.372402
CCT4	0.910929	-0.0401843	0.374227
HSPE1	0.908136	-0.167256	0.375645
CCT3	0.900423	-2.09948	0.37932
CDC42	-0.888968	-1.50673	0.380599
ACSL5	0.897569	-1.08665	0.380985
GNG12	-0.891427	-0.277055	0.385629
FSCN1	-0.878922	0.457223	0.387152
PRDX1	0.885236	2.36847	0.387173
HNRNPF	-0.883954	1.12088	0.387924
RPLP1	-0.880122	0.0194167	0.38986
PRELP	-0.877796	1.78251	0.391644
RUVBL1	0.87575	-0.426085	0.393244
RNH1	0.872065	0.537025	0.393764
H1-0	0.86961	-0.696009	0.395285
PDIA3	-0.860004	-0.592881	0.395904
HADHA	0.868065	-1.66255	0.396261
SNRPD3	-0.858263	0.806071	0.396837
TMSB4X	-0.863105	0.753391	0.398579
MT-CO2	0.858659	-0.00236299	0.399651
EEF1B2	0.852825	0.353313	0.400746
HSD17B10	0.855238	0.0261683	0.402619
STIP1	-0.851569	1.12584	0.404819
LRPPRC	0.850173	-3.71603	0.406159
CA2	-0.843689	2.15256	0.408937
PSMA6	-0.845965	4.68118	0.409549
ISOC1	-0.840458	0.688515	0.410623
RAB1B	0.84255	-0.125396	0.410865
MFAP4	-0.839892	1.2604	0.41094
RBMX	-0.83654	0.660189	0.412552
RNPEP	-0.834976	0.76553	0.413541
HK1	0.83292	0.587342	0.41466
RPS3	0.82843	-2.62706	0.416861
LTA4H	-0.825405	1.03673	0.418991
PFKL	0.822918	-0.353988	0.420084
HSPA9	0.80815	-0.793264	0.427943
FH	0.801849	0.0454066	0.42833
MYH9	0.805309	0.654571	0.42975
CNN1	-0.800903	1.34305	0.432155
OPA1	0.799796	-0.664427	0.43254
HDGF	-0.796572	0.0961428	0.434618
DDX17	0.795202	-1.3718	0.435488
LMOD1	-0.793059	-0.126196	0.436683
UBA1	-0.791926	0.616805	0.436753
COPA	0.792153	-2.72894	0.437365
ACTB	0.789536	0.0106256	0.438426
CNP	0.780323	-1.31516	0.440615
CTNNA1	0.780388	0.458049	0.443557
SLC25A1	0.776004	-0.930524	0.444537
PLG	-0.777775	1.53319	0.445311
CS	0.769154	-0.645893	0.446532
CALD1	-0.776286	-0.365116	0.446616
TTR	0.771856	0.771856	0.448114
RPS20	0.762929	-1.56073	0.450146
PSAP	-0.76466	2.45273	0.452887
PDLIM5	-0.7638	-0.338236	0.453239
HSP90B1	-0.755879	-0.755879	0.456486
PCBP1	0.752842	-2.02085	0.459687
PARVA	-0.75135	-0.75135	0.460021
RPS25	-0.749681	-1.08696	0.461396
XRCC6	-0.750942	0.784776	0.4615
CAPZA2	-0.748687	0.190985	0.461684
CA1	-0.747785	2.14913	0.462223
COL6A1	0.746297	-1.70083	0.463175
ECH1	-0.736777	0.52838	0.465594
MVP	0.737376	-1.33772	0.468306
RAC1	0.736824	-1.56996	0.470412
CPA3	-0.727878	0.124539	0.473686
ARPC2	-0.726625	-0.511896	0.474401
EHD2	-0.717843	0.744679	0.477111
HNRNPU	0.722344	-3.14738	0.477553
AP2A1	0.720797	-1.29678	0.479147
RPS16	0.718559	-2.21638	0.47933
IGHG3	-0.71777	0.862914	0.479863
PRDX5	-0.714007	0.555534	0.482013
CSTB	-0.715199	0.824543	0.482934
VAT1	-0.710946	-0.935854	0.48442
RPL35A	0.70954	-2.023	0.484692
HNRNPDL	0.703644	0.703644	0.485465
A1BG	0.707122	0.27839	0.485745
CAVIN2	0.707617	0.707617	0.486121
YWHAQ	-0.706812	1.08159	0.486206
LONP1	0.701539	-0.990408	0.48675
HNRNPC	-0.705272	0.581609	0.487217
PRKDC	0.705531	-1.29189	0.487789
CCT7	0.690414	-3.24111	0.493569
ANXA1	0.69093	-0.875862	0.495938
TGM2	0.688305	-0.539338	0.497596
YWHAZ	-0.684711	3.82527	0.498743
EPB41	-0.686352	0.900786	0.498862
ARF3	0.684246	-4.09372	0.499853
RPL28	0.682265	-2.8474	0.501595
AP2B1	0.675224	-2.09319	0.502972
MCAM	-0.673159	-0.452764	0.50667
RPS4X	0.671417	-2.50782	0.508775
TKT	-0.663944	2.59141	0.512542
FGA	0.660935	-0.0187996	0.514285
AHSG	-0.65802	0.780684	0.516113
PRPS1	0.654402	-1.12478	0.518717
FMOD	-0.650158	0.950688	0.520643
UBE2N	-0.649538	1.4644	0.521474
TGFB1I1	-0.647718	-0.064794	0.522351
ITGA1	0.647505	0.00147409	0.522621
NPTN	0.639485	-0.275127	0.525501
ILF2	-0.64054	-0.0328815	0.525653
TGFBI	-0.637557	0.783576	0.529293
GSR	-0.635532	2.13915	0.530232
TLN1	-0.635097	0.849419	0.530564
EEF1D	0.634595	-1.22974	0.530648
S100A11	-0.632229	0.775603	0.532508
PRKCSH	-0.631095	0.901896	0.532866
BLVRB	-0.629466	0.831071	0.534055
P4HB	-0.627456	2.08424	0.534917
TUBB4B	0.624229	-1.86716	0.535291
POSTN	0.62729	2.67858	0.535434
ARPC4	-0.623391	0.712285	0.538865
MDH2	-0.619785	0.224151	0.54021
HP	-0.619093	1.46122	0.540663
CYB5A	0.615905	-1.22161	0.543068
DDX1	-0.612143	-3.10812	0.5446
BAG2	-0.611803	-0.46759	0.545111
MSN	-0.607112	0.875856	0.548179
ALDH9A1	-0.607248	-0.366814	0.548302
SPTAN1	-0.587587	0.0581188	0.561383
RPL4	0.586961	-1.92684	0.561493
CORO1B	-0.585356	0.780563	0.561531
ATP5F1A	0.584203	-2.39655	0.563274
RPN2	0.584653	-1.78895	0.563402
TLN2	-0.579264	1.76526	0.566294
PDHB	0.57672	-0.690004	0.566416
SND1	-0.575128	-0.324387	0.568443
CKAP4	0.574561	-1.27769	0.569847
ASPN	0.566785	-1.84419	0.574462
FHL1	-0.561442	0.611231	0.578505
COL12A1	-0.558398	1.32437	0.579005
KCTD12	-0.554224	1.06886	0.581483
VIM	0.555715	-0.333423	0.582114
MYL9	-0.551441	0.95488	0.584818
MYO1C	0.549416	-0.262514	0.585468
ATP5MG	0.548963	-2.75661	0.586681
OLFML3	-0.548173	-0.253036	0.587003
TPSAB1	-0.547947	1.31834	0.587249
ANXA4	0.54734	-1.09351	0.587609
ACAA2	0.542296	-1.68188	0.591035
GPI	-0.541616	1.23714	0.591513
ANXA2	0.536629	-1.08798	0.594811
LGALS1	0.535547	-1.87175	0.595543
SLC25A3	0.527079	-1.16394	0.599938
Beta-2-glycoprotein	-0.528334	-0.328843	0.60041
IGHA1	-0.521374	0.628093	0.604867
ANP32A	-0.518984	0.680106	0.60675
EFEMP1	-0.5191	0.196397	0.607094
TMED9	0.518077	-0.191219	0.608016
RALY	0.525188	-1.27653	0.608544
OGDH	0.515034	-0.531388	0.609491
DCTN2	0.513779	-0.121932	0.610379
GC	0.507809	1.27087	0.614386
RHAG	0.506189	0.715682	0.615515
APCS	-0.50286	2.60996	0.617777
ITGA5	-0.502824	-0.876514	0.617901
PHB	0.501421	-2.00457	0.618841
YWHAE	0.498998	0.607246	0.61933
PRDX2	-0.499157	1.84446	0.620363
MLEC	0.493042	-0.101509	0.623482
ARPC1A	0.492741	-1.26328	0.624869
DDX39B	0.488454	0.0530929	0.626689
VCAN	0.485006	-0.96578	0.630176
PFN1	-0.484627	-0.244971	0.630214
PDIA4	-0.48133	0.0207234	0.63271
GNB1	-0.481215	1.01761	0.63446
WDR1	-0.474384	-1.05966	0.637331
LTF	-0.473105	1.22803	0.638475
EPCAM	0.472761	-0.729133	0.638711
CCT6A	0.468932	-2.27379	0.641364
STOM	0.467678	-0.32379	0.642276
ILF3	-0.461145	0.629559	0.646486
MYL12B	0.459155	0.245936	0.648179
CLIC4	-0.457127	-0.113455	0.650152
PDLIM7	0.454149	2.11897	0.651884
DLD	0.449249	0.13216	0.655278
SUCLG2	0.45553	-3.27669	0.656315
IGLC2	-0.445661	1.63448	0.657831
NIPSNAP3A	-0.451733	0.734374	0.658042
ALB	-0.443489	0.595608	0.659369
CFB	-0.441562	0.850679	0.661233
RPS9	0.439013	-1.80584	0.66258
ZYX	-0.438669	-1.05932	0.662771
GNB2	0.438194	0.438194	0.662791
CALM1	-0.439418	4.33412	0.662883
SELENBP1	-0.438498	1.85567	0.662917
YWHAH	-0.43749	2.80145	0.665201
DARS1	0.435165	-2.58542	0.665294
FGB	0.431365	0.62531	0.667978
HNRNPR	-0.429008	0.970281	0.669856
NEDD8	-0.42655	0.218162	0.671657
NUCB1	-0.424674	-0.424674	0.672518
SLC2A1	0.423925	0.423925	0.673331
SOD2	-0.42274	1.6636	0.674216
TTN	0.419985	-1.0916	0.676271
RPS8	0.417031	-0.999454	0.677664
MYH14	0.415894	-0.49698	0.680251
CYB5R3	0.410302	-1.81165	0.683114
LGALS3BP	0.408601	0.408601	0.68391
GYPA	0.407699	-0.113695	0.685062
PRMT1	-0.407266	-0.196379	0.685244
UQCRC2	0.407267	-1.61807	0.685597
FERMT2	-0.405022	0.549254	0.686949
EPB42	0.402362	0.18972	0.688908
HNRNPA2B1	-0.398722	-0.548225	0.691527
CD47	0.396336	0.396336	0.693204
LAMC1	0.394501	-0.0628745	0.694617
CAND1	0.394929	-1.72903	0.695057
ITGB1	0.393486	-0.576012	0.695366
CALR	-0.391585	0.270607	0.696763
GSN	0.390864	1.93562	0.697319
A2M	0.373181	0.502397	0.710208
COX5B	0.372941	-0.158171	0.710446
DHX9	-0.370257	-1.75772	0.712403
GLUD1	0.367686	0.509142	0.714229
BCAM	-0.364699	1.52236	0.716344
PPP1CB	-0.361683	2.77433	0.718801
ST13	-0.359231	-0.359231	0.720401
HSP90AB1	0.357169	0.167812	0.722127
SDHA	-0.355393	-1.22272	0.722893
XRCC5	-0.354721	0.903331	0.723873
DDOST	0.355134	-3.30459	0.724021
RTN4	-0.355252	1.44154	0.724048
GOT2	0.348705	0.92424	0.727953
IQGAP1	0.34567	0.988889	0.730588
RPL5	-0.33891	-0.167363	0.735199
COPB1	0.337313	-0.025843	0.736536
CAPN1	0.33625	1.32904	0.737523
RPL15	-0.334598	-1.73105	0.738524
LAMA5	-0.330433	-1.2101	0.741924
PGRMC1	0.327764	-1.34777	0.743934
PSMA2	-0.326369	1.98862	0.745142
HNRNPK	-0.324167	-1.08601	0.746608
ITGA2B	-0.32408	2.05088	0.74682
U2AF2	0.321598	1.1339	0.748527
IGKV3-20	-0.321406	1.94566	0.748767
CAPNS1	-0.31984	0.612864	0.749704
HINT1	0.31888	-0.92627	0.750255
ARHGAP1	-0.333329	1.34339	0.752507
ITIH4	0.314492	0.628499	0.753722
SKP1	0.311151	0.777845	0.756393
SEC13	-0.308882	-1.97571	0.75788
KNG1	0.307924	0.572348	0.758824
TXNDC5	-0.304958	0.659798	0.761108
C4A	0.303384	1.21382	0.76225
RAB14	-0.303218	-1.75906	0.762419
EEF1G	-0.299138	-0.299138	0.765297
IGHM	-0.299326	1.21211	0.765329
KPNB1	0.298446	0.114644	0.766011
SRSF3	0.296006	-1.2141	0.76786
SRSF7	-0.295154	-2.59757	0.768242
AKR1A1	-0.283832	-0.593632	0.776914
RRAS	0.282969	1.05435	0.777918
TES	-0.279988	-0.279988	0.779868
IGHG2	0.275483	0.275483	0.783455
LUM	0.271062	0.157348	0.786815
FLNB	-0.270305	0.800046	0.787379
CYCS	0.269666	1.10855	0.787866
GUSB	-0.26961	2.75097	0.787918
S100A6	0.267357	3.83517	0.789603
SYNCRIP	-0.267161	1.50652	0.789833
PLEC	0.263648	-0.48251	0.792498
RUVBL2	0.263337	-0.718191	0.792542
CFL1	0.259269	-0.518219	0.795844
ARPC3	-0.258211	1.40798	0.796553
AGRN	0.256394	-0.843719	0.79805
IGHG1	-0.255571	1.32156	0.798686
CDC37	-0.25387	-0.672154	0.800236
NID1	0.252253	-0.706699	0.801237
PTBP1	0.250832	-0.972157	0.802333
RNASET2	0.250579	-0.238647	0.802356
TF	0.247006	1.09001	0.805271
SEPTIN7	-0.246508	-0.966115	0.805625
IPO5	0.243419	0.688907	0.80794
ACTN4	-0.242749	1.99533	0.808511
HRG	-0.243625	0.78924	0.809191
PSMC2	-0.240273	-0.819291	0.81036
LAMB1	0.236594	-0.0136726	0.813287
PRDX6	0.23634	0.659457	0.813496
APOH	0.229498	0.838424	0.818738
MDH1	-0.229512	2.95282	0.818863
SERPINA1	0.228549	0.803191	0.8195
RPL10	0.228313	-1.0588	0.819568
SF3B3	0.223951	0.493329	0.823258
HSPA5	0.222828	0.502249	0.823927
DES	-0.221847	1.04186	0.8247
IGKC	0.215144	1.14813	0.829891
SF3B1	-0.212444	-0.962074	0.831947
HSPG2	-0.212086	-0.621923	0.832273
ATL3	0.211378	-2.43672	0.832723
ALAD	-0.209493	2.09934	0.834287
APOA1	-0.209453	-0.875444	0.834318
ORM1	0.209324	2.50701	0.834403
F13A1	-0.208866	-0.497855	0.834715
CAV1	-0.208006	-0.421316	0.835444
PSMA1	0.205461	1.95092	0.837355
TPP1	-0.203112	0.104363	0.839303
S100A4	0.20271	1.53491	0.839523
CCT8	0.201909	-1.05914	0.840388
KTN1	-0.201062	2.79658	0.840764
RPS13	-0.197278	-1.76908	0.84397
RPL8	0.193753	-2.0377	0.846595
TNXB	-0.193329	1.85991	0.847421
ERP44	0.19217	0.428539	0.847708
PSMA5	-0.186602	2.56179	0.852278
RPL18	-0.185684	-2.32802	0.852787
TMED10	0.184535	-2.05098	0.853797
CTSG	0.181412	0.907729	0.85618
CANX	0.179095	-0.794875	0.858008
LDHB	0.176032	1.39316	0.861258
MANF	0.172644	1.24715	0.86304
SEPTIN11	-0.172346	-1.79131	0.86327
ALDH1B1	0.171824	0.171824	0.86365
ATP2A2	-0.170135	-3.46747	0.864989
RPLP0	-0.168308	-0.168308	0.866457
S100A13	-0.167662	1.41868	0.866916
SERPINH1	0.165191	-1.05167	0.868906
PFKP	-0.163631	0.724716	0.870171
SH3BGRL	-0.163316	2.8828	0.87036
CNN2	-0.16628	-0.49422	0.870405
PGK1	0.158139	-0.727507	0.87444
COPB2	-0.156908	-1.32966	0.875372
AQP1	-0.156306	-0.251956	0.875845
HNRNPH2	-0.154584	-0.832882	0.877203
PDCD6IP	0.154431	0.154431	0.877643
SPTB	0.151197	0.283855	0.879906
LRRC59	0.151058	-3.85117	0.880558
PSMA3	0.161153	1.42619	0.881754
HSPA8	-0.146552	1.02826	0.883562
CP	0.144778	1.01852	0.884962
KHSRP	-0.14485	-0.364934	0.885004
PCOLCE	-0.145979	0.470883	0.886864
ETFB	0.142342	-1.39314	0.886888
FGG	0.142027	0.607276	0.887129
PARK7	-0.138501	2.08703	0.889912
SNRPN	-0.135496	0.0226013	0.892273
FLNA	-0.135246	2.0058	0.892554
FBN1	0.1345	-0.871965	0.893068
NPM1	-0.127344	0.232733	0.898697
ARPC1B	0.127359	-0.135182	0.898703
LGALS3	0.126733	-1.71765	0.8992
ESD	-0.12248	1.5979	0.902569
MFAP2	0.119378	0.413059	0.906429
RAB7A	-0.116949	0.594367	0.906957
GAPDH	0.116141	-1.22294	0.90758
PPP2R1A	0.115309	-1.17651	0.908255
SEPTIN9	-0.111499	-0.865268	0.911381
LAMB2	0.11089	0.473094	0.911738
PGLS	-0.109065	0.178	0.913411
PSMA4	-0.108596	1.82964	0.913605
HBB	-0.107659	1.44245	0.914297
FBLN5	-0.10729	-0.334287	0.914583
NES	0.104931	-0.716733	0.916466
C3	0.104626	0.987642	0.916701
ENO1	-0.101691	1.04831	0.919027
LIMS1	-0.101128	0.217955	0.919469
ATP1A1	0.0963824	-2.76811	0.92324
PKM	0.0939822	0.566605	0.925187
HDLBP	-0.09296	-1.38808	0.92595
PPA1	-0.0849432	0.0983552	0.932315
RAN	0.0824757	-1.70022	0.934284
RPN1	-0.0805855	-2.5448	0.935781
RPS2	-0.0800417	-1.55923	0.936216
MACROH2A1	-0.0793916	-0.982279	0.936733
HNRNPUL2	0.0740872	-0.821346	0.940951
TXN	0.0721636	2.00775	0.942477
CAPS	0.069009	-0.613172	0.945005
ITGAV	-0.0653558	1.45556	0.947897
EZR	-0.0639183	-0.0639183	0.949045
GNAQ	0.0622738	-2.39068	0.950355
CFH	-0.0593355	1.2568	0.952706
EHD1	-0.0543	0.59282	0.95671
COL18A1	-0.0541737	-0.0541737	0.956804
C4BPA	0.0515984	0.24096	0.958852
DSTN	0.0503603	0.279724	0.959838
LPP	0.0498622	-0.858264	0.960235
ALDH1A1	0.0478884	-0.370156	0.961808
IDH2	-0.046274	-2.21083	0.963119
CDH13	-0.0420658	1.55761	0.966458
RRBP1	-0.0409833	-0.504791	0.967311
ESYT1	-0.0401195	-0.328637	0.967999
MYH11	0.0355459	1.65218	0.971645
RPL12	0.035543	-0.962978	0.971648
ACO2	-0.0336044	0.328437	0.973207
LAMP1	0.0321856	-0.164533	0.974325
OLFML1	0.0319646	0.81733	0.974562
CAVIN1	0.0312853	0.463126	0.975043
CAST	-0.0280828	1.31521	0.977596
SLC4A1	-0.0278006	0.280114	0.977822
ECI1	-0.0238162	0.481232	0.981001
DDB1	-0.0236298	1.83168	0.981165
ANK1	0.0225255	0.183841	0.982029
GRN	-0.0157019	-0.33759	0.987472
LAMA4	0.0147417	-0.670921	0.988238
VTN	0.0144515	-0.364016	0.98847
PGM5	-0.0138198	4.04427	0.988979
HNRNPA3	0.0119584	0.478784	0.990459
THBS1	0.0113155	0.976389	0.990972
ALDH1A2	-0.00952288	-0.878414	0.992402
UGDH	0.00932849	-2.9332	0.992557
HPRT1	0.00892557	1.32942	0.992879
SERPINC1	0.00862315	0.576083	0.99312
G6PD	0.00710103	0.54062	0.994339
ATP5F1B	-0.00481271	-1.81713	0.99616
APOA2	-0.00344744	-0.403949	0.997249
CD44	-0.000378623	1.15613	0.999698
PSME1	0	1.37807	1
