## Supplemental Table 5 for "Integrating endometrial proteomic and single cell transcriptomic pipelines reveals distinct menstrual cycle and endometriosis-associated molecular profiles"

### Sheet: pathway_results
Model	Source	Pathway	adj_pvalue
null_disease	GO:MF	structural molecule activity	8.47297e-05
null_disease	GO:MF	protein-containing complex binding	0.00536496
null_disease	GO:MF	ATP:ADP antiporter activity	0.0190348
null_disease	GO:MF	porin activity	0.0190348
null_disease	GO:BP	cellular component organization or biogenesis	0.00291387
null_disease	GO:BP	cellular component organization	0.00660178
null_disease	GO:BP	establishment of protein localization to organelle	0.0108683
null_disease	GO:BP	regulation of protein transport	0.0111729
null_disease	GO:BP	organelle organization	0.0112047
null_disease	GO:BP	viral process	0.0122449
null_disease	GO:BP	regulation of establishment of protein localization	0.0156458
null_disease	GO:BP	regulation of peptide transport	0.0171446
null_disease	GO:BP	biological process involved in symbiotic interaction	0.021772
null_disease	GO:BP	protein transport	0.0260966
null_disease	GO:BP	peptide transport	0.0338419
null_disease	GO:BP	amide transport	0.0420515
null_disease	GO:BP	establishment of protein localization	0.0496198
null_disease	GO:CC	extracellular exosome	2.27e-08
null_disease	GO:CC	extracellular vesicle	4.81e-08
null_disease	GO:CC	extracellular organelle	4.89e-08
null_disease	GO:CC	vesicle	3.61137e-06
null_disease	GO:CC	extracellular space	9.99994e-06
null_disease	GO:CC	cytoplasm	0.000248513
null_disease	GO:CC	protein-containing complex	0.000618864
null_disease	GO:CC	mitochondrial nucleoid	0.000677804
null_disease	GO:CC	nucleoid	0.000677804
null_disease	GO:CC	extracellular region	0.00105585
null_disease	GO:CC	mitochondrion	0.00189726
null_disease	GO:CC	muscle thin filament tropomyosin	0.00669675
null_disease	GO:CC	intracellular organelle	0.0103936
null_disease	GO:CC	postsynaptic Golgi apparatus	0.0166948
null_disease	GO:CC	organelle outer membrane	0.0326074
null_disease	GO:CC	outer membrane	0.033972
null_disease	GO:CC	ficolin-1-rich granule lumen	0.0376041
null_disease	GO:CC	mitochondrial membrane	0.0465199
null_disease	KEGG	Necroptosis	0.00152507
null_disease	KEGG	Parkinson disease	0.00194915
null_disease	KEGG	Diabetic cardiomyopathy	0.00601545
null_disease	KEGG	Spinocerebellar ataxia	0.0111257
null_disease	KEGG	Cellular senescence	0.0172737
null_disease	KEGG	Neutrophil extracellular trap formation	0.0418271
null_disease	REAC	Vpr-mediated induction of apoptosis by mitochondrial outer membrane permeabilization	0.0100167
null_disease	REAC	Mitochondrial calcium ion transport	0.0177245
null_disease	TF	Factor: pax-6; motif: NYACGCNTSRNYGCNYN	0.00621783
null_disease	TF	Factor: Sp1; motif: NWRGCCACGCCCMCN	0.0280478
null_disease	TF	Factor: pax-6; motif: NYACGCNTSANYGCNYN	0.0300462
null_disease	HPA	ovary; ovarian stroma cells[‰ä´Medium]	0.0207099
null_disease	CORUM	prohibitin 2 complex, mitochondrial	0.000729003
null_cycle	GO:MF	RNA binding	1.25e-11
null_cycle	GO:MF	structural molecule activity	4.28e-07
null_cycle	GO:MF	organic cyclic compound binding	1.9414e-05
null_cycle	GO:MF	structural constituent of ribosome	3.76436e-05
null_cycle	GO:MF	heterocyclic compound binding	8.81419e-05
null_cycle	GO:MF	small molecule binding	0.000120257
null_cycle	GO:MF	protein binding	0.000349824
null_cycle	GO:MF	nucleoside phosphate binding	0.000413186
null_cycle	GO:MF	NAD binding	0.000433482
null_cycle	GO:MF	nucleotide binding	0.00126467
null_cycle	GO:MF	identical protein binding	0.00138754
null_cycle	GO:MF	oxidoreductase activity	0.00156831
null_cycle	GO:MF	cell adhesion molecule binding	0.00228677
null_cycle	GO:MF	unfolded protein binding	0.00232827
null_cycle	GO:MF	protein domain specific binding	0.00238551
null_cycle	GO:MF	proton-transporting ATP synthase activity, rotational mechanism	0.00257663
null_cycle	GO:MF	oxidoreductase activity, acting on the CH-OH group of donors, NAD or NADP as acceptor	0.00480758
null_cycle	GO:MF	proton channel activity	0.00773301
null_cycle	GO:MF	ion channel binding	0.00794611
null_cycle	GO:MF	oxidoreductase activity, acting on CH-OH group of donors	0.00874211
null_cycle	GO:MF	enzyme binding	0.0126551
null_cycle	GO:MF	cadherin binding	0.0150239
null_cycle	GO:MF	isocitrate dehydrogenase (NADP+) activity	0.0166565
null_cycle	GO:MF	nucleoside-triphosphatase activity	0.0295287
null_cycle	GO:MF	catalytic activity	0.0368796
null_cycle	GO:MF	cytoskeletal protein binding	0.0416303
null_cycle	GO:BP	cellular localization	1.15e-13
null_cycle	GO:BP	establishment of localization in cell	7.03e-12
null_cycle	GO:BP	transport	1.33e-11
null_cycle	GO:BP	establishment of localization	1.41e-11
null_cycle	GO:BP	viral process	3.69e-10
null_cycle	GO:BP	establishment of protein localization to organelle	1.21e-09
null_cycle	GO:BP	biological process involved in symbiotic interaction	1.69e-09
null_cycle	GO:BP	ion transport	5.01e-09
null_cycle	GO:BP	establishment of protein localization	7.47e-09
null_cycle	GO:BP	localization	1.86e-08
null_cycle	GO:BP	intracellular transport	4.93e-08
null_cycle	GO:BP	RNA catabolic process	1.53e-07
null_cycle	GO:BP	mRNA catabolic process	2.83e-07
null_cycle	GO:BP	amide transport	4.26e-07
null_cycle	GO:BP	nitrogen compound transport	4.54e-07
null_cycle	GO:BP	cellular protein localization	4.71e-07
null_cycle	GO:BP	protein localization to organelle	5.02e-07
null_cycle	GO:BP	protein localization	5.17e-07
null_cycle	GO:BP	cellular macromolecule localization	5.42e-07
null_cycle	GO:BP	SRP-dependent cotranslational protein targeting to membrane	5.85e-07
null_cycle	GO:BP	protein transport	5.87e-07
null_cycle	GO:BP	biological process involved in interspecies interaction between organisms	7.54e-07
null_cycle	GO:BP	generation of precursor metabolites and energy	9.82e-07
null_cycle	GO:BP	peptide transport	1.06714e-06
null_cycle	GO:BP	cotranslational protein targeting to membrane	1.07193e-06
null_cycle	GO:BP	macromolecule localization	1.58443e-06
null_cycle	GO:BP	anion transport	2.02991e-06
null_cycle	GO:BP	intracellular protein transport	2.72847e-06
null_cycle	GO:BP	protein targeting to ER	2.95609e-06
null_cycle	GO:BP	organic cyclic compound catabolic process	3.65648e-06
null_cycle	GO:BP	establishment of protein localization to endoplasmic reticulum	4.162e-06
null_cycle	GO:BP	protein localization to membrane	5.25991e-06
null_cycle	GO:BP	establishment of protein localization to membrane	5.99396e-06
null_cycle	GO:BP	organic substance transport	6.62504e-06
null_cycle	GO:BP	nuclear-transcribed mRNA catabolic process, nonsense-mediated decay	6.79166e-06
null_cycle	GO:BP	aromatic compound catabolic process	1.0987e-05
null_cycle	GO:BP	nucleobase-containing compound catabolic process	1.55899e-05
null_cycle	GO:BP	protein targeting	1.77754e-05
null_cycle	GO:BP	mRNA metabolic process	2.00138e-05
null_cycle	GO:BP	protein localization to endoplasmic reticulum	3.56798e-05
null_cycle	GO:BP	heterocycle catabolic process	3.91838e-05
null_cycle	GO:BP	cellular nitrogen compound catabolic process	4.55921e-05
null_cycle	GO:BP	regulation of establishment of protein localization	4.91458e-05
null_cycle	GO:BP	mitochondrial membrane organization	4.92443e-05
null_cycle	GO:BP	viral gene expression	6.28538e-05
null_cycle	GO:BP	translational initiation	6.96573e-05
null_cycle	GO:BP	peptide metabolic process	9.7197e-05
null_cycle	GO:BP	regulation of ion transport	0.000270212
null_cycle	GO:BP	viral transcription	0.00027293
null_cycle	GO:BP	positive regulation of establishment of protein localization	0.000310682
null_cycle	GO:BP	response to organic substance	0.000348646
null_cycle	GO:BP	cellular amide metabolic process	0.00057121
null_cycle	GO:BP	mitochondrial transmembrane transport	0.000823265
null_cycle	GO:BP	protein targeting to membrane	0.000827628
null_cycle	GO:BP	cellular catabolic process	0.00118912
null_cycle	GO:BP	nuclear-transcribed mRNA catabolic process	0.00128354
null_cycle	GO:BP	regulation of transport	0.00135699
null_cycle	GO:BP	small molecule metabolic process	0.00143506
null_cycle	GO:BP	export from cell	0.00173085
null_cycle	GO:BP	myeloid leukocyte mediated immunity	0.00213621
null_cycle	GO:BP	mitochondrial transport	0.00223088
null_cycle	GO:BP	leukocyte mediated immunity	0.00226212
null_cycle	GO:BP	neutrophil degranulation	0.0023438
null_cycle	GO:BP	neutrophil activation involved in immune response	0.00252127
null_cycle	GO:BP	leukocyte activation involved in immune response	0.00261711
null_cycle	GO:BP	cell activation involved in immune response	0.00282297
null_cycle	GO:BP	secretion by cell	0.00310506
null_cycle	GO:BP	neutrophil mediated immunity	0.00335779
null_cycle	GO:BP	neutrophil activation	0.0034376
null_cycle	GO:BP	cristae formation	0.00377515
null_cycle	GO:BP	granulocyte activation	0.00395315
null_cycle	GO:BP	positive regulation of cellular protein localization	0.00418457
null_cycle	GO:BP	obsolete oxidation-reduction process	0.0043974
null_cycle	GO:BP	regulation of protein transport	0.00456761
null_cycle	GO:BP	regulation of protein localization	0.00473004
null_cycle	GO:BP	secretion	0.00486259
null_cycle	GO:BP	catabolic process	0.00534016
null_cycle	GO:BP	leukocyte degranulation	0.00788554
null_cycle	GO:BP	regulation of peptide transport	0.00871856
null_cycle	GO:BP	regulated exocytosis	0.00884632
null_cycle	GO:BP	myeloid cell activation involved in immune response	0.0101659
null_cycle	GO:BP	macromolecule catabolic process	0.0110814
null_cycle	GO:BP	carbohydrate metabolic process	0.0120831
null_cycle	GO:BP	regulation of anion transport	0.0127598
null_cycle	GO:BP	mitochondrion organization	0.0135537
null_cycle	GO:BP	organic substance catabolic process	0.0147911
null_cycle	GO:BP	cell activation	0.0150963
null_cycle	GO:BP	response to steroid hormone	0.0160975
null_cycle	GO:BP	interleukin-12-mediated signaling pathway	0.0168344
null_cycle	GO:BP	energy derivation by oxidation of organic compounds	0.0187709
null_cycle	GO:BP	immune effector process	0.0189632
null_cycle	GO:BP	cellular response to interleukin-12	0.0207264
null_cycle	GO:BP	carboxylic acid metabolic process	0.0213302
null_cycle	GO:BP	myeloid leukocyte activation	0.021686
null_cycle	GO:BP	organonitrogen compound biosynthetic process	0.0217355
null_cycle	GO:BP	transmembrane transport	0.02188
null_cycle	GO:BP	response to interleukin-12	0.0229186
null_cycle	GO:BP	response to cytokine	0.0234594
null_cycle	GO:BP	cellular response to cytokine stimulus	0.0249186
null_cycle	GO:BP	cellular macromolecule catabolic process	0.0249468
null_cycle	GO:BP	translation	0.0262416
null_cycle	GO:BP	mitochondrial ATP synthesis coupled proton transport	0.0263387
null_cycle	GO:BP	regulation of biological quality	0.0289731
null_cycle	GO:BP	positive regulation of organelle organization	0.0304947
null_cycle	GO:BP	negative regulation of metabolic process	0.0321259
null_cycle	GO:BP	negative regulation of gene expression	0.0328255
null_cycle	GO:BP	oxoacid metabolic process	0.0332462
null_cycle	GO:BP	peptide biosynthetic process	0.0395529
null_cycle	GO:BP	inner mitochondrial membrane organization	0.0401408
null_cycle	GO:BP	regulation of localization	0.0405373
null_cycle	GO:BP	NIK/NF-kappaB signaling	0.0430894
null_cycle	GO:BP	cellular response to chemical stimulus	0.0437907
null_cycle	GO:BP	positive regulation of establishment of protein localization to telomere	0.045244
null_cycle	GO:CC	extracellular exosome	1.88e-37
null_cycle	GO:CC	extracellular vesicle	2.53e-36
null_cycle	GO:CC	extracellular organelle	2.69e-36
null_cycle	GO:CC	vesicle	5.83e-26
null_cycle	GO:CC	extracellular space	7.92e-26
null_cycle	GO:CC	extracellular region	8.05e-20
null_cycle	GO:CC	cytoplasm	3.17e-15
null_cycle	GO:CC	focal adhesion	1.53e-12
null_cycle	GO:CC	cell-substrate junction	2.16e-12
null_cycle	GO:CC	intracellular organelle	4.8e-12
null_cycle	GO:CC	membrane-bounded organelle	7.85e-12
null_cycle	GO:CC	organelle	3.03e-10
null_cycle	GO:CC	cell junction	4.91e-10
null_cycle	GO:CC	anchoring junction	7.62e-10
null_cycle	GO:CC	cytosolic ribosome	1.4e-08
null_cycle	GO:CC	mitochondrion	2.49e-08
null_cycle	GO:CC	intracellular membrane-bounded organelle	6.9e-08
null_cycle	GO:CC	intracellular anatomical structure	9.24e-08
null_cycle	GO:CC	protein-containing complex	1.01266e-06
null_cycle	GO:CC	synapse	1.13029e-06
null_cycle	GO:CC	organelle lumen	1.15587e-06
null_cycle	GO:CC	membrane-enclosed lumen	1.15587e-06
null_cycle	GO:CC	ribosomal subunit	5.29237e-06
null_cycle	GO:CC	organelle envelope	1.56203e-05
null_cycle	GO:CC	envelope	1.56203e-05
null_cycle	GO:CC	intracellular organelle lumen	2.60507e-05
null_cycle	GO:CC	ribonucleoprotein complex	3.70039e-05
null_cycle	GO:CC	endomembrane system	4.94762e-05
null_cycle	GO:CC	ribosome	7.06231e-05
null_cycle	GO:CC	mitochondrial nucleoid	7.63707e-05
null_cycle	GO:CC	nucleoid	7.63707e-05
null_cycle	GO:CC	membrane	8.12233e-05
null_cycle	GO:CC	cytosol	9.86685e-05
null_cycle	GO:CC	organelle membrane	0.000193568
null_cycle	GO:CC	membrane protein complex	0.000215991
null_cycle	GO:CC	mitochondrial matrix	0.000288194
null_cycle	GO:CC	cytosolic large ribosomal subunit	0.000321059
null_cycle	GO:CC	secretory vesicle	0.00066571
null_cycle	GO:CC	inner mitochondrial membrane protein complex	0.000762833
null_cycle	GO:CC	secretory granule	0.000800365
null_cycle	GO:CC	cytoplasmic vesicle	0.000848542
null_cycle	GO:CC	intracellular vesicle	0.000879921
null_cycle	GO:CC	pigment granule	0.000900579
null_cycle	GO:CC	melanosome	0.000900579
null_cycle	GO:CC	nuclear matrix	0.0012287
null_cycle	GO:CC	polysome	0.00128563
null_cycle	GO:CC	mitochondrial envelope	0.001399
null_cycle	GO:CC	mitochondrial protein-containing complex	0.00143672
null_cycle	GO:CC	organelle inner membrane	0.00191829
null_cycle	GO:CC	cytosolic small ribosomal subunit	0.00249782
null_cycle	GO:CC	mitochondrial membrane	0.00255765
null_cycle	GO:CC	mitochondrial proton-transporting ATP synthase complex	0.00280488
null_cycle	GO:CC	endoplasmic reticulum protein-containing complex	0.00334253
null_cycle	GO:CC	proton-transporting ATP synthase complex	0.0039703
null_cycle	GO:CC	nuclear periphery	0.00408671
null_cycle	GO:CC	secretory granule lumen	0.00629778
null_cycle	GO:CC	chaperonin-containing T-complex	0.00693472
null_cycle	GO:CC	proteasome core complex, alpha-subunit complex	0.00693472
null_cycle	GO:CC	cytoplasmic vesicle lumen	0.00700325
null_cycle	GO:CC	vesicle lumen	0.00738073
null_cycle	GO:CC	membrane raft	0.00930353
null_cycle	GO:CC	membrane microdomain	0.00930353
null_cycle	GO:CC	primary lysosome	0.0110547
null_cycle	GO:CC	azurophil granule	0.0110547
null_cycle	GO:CC	mitochondrial inner membrane	0.013422
null_cycle	GO:CC	organelle outer membrane	0.0187653
null_cycle	GO:CC	outer membrane	0.0199546
null_cycle	GO:CC	large ribosomal subunit	0.021718
null_cycle	GO:CC	endoplasmic reticulum	0.024172
null_cycle	GO:CC	small ribosomal subunit	0.0246156
null_cycle	GO:CC	ficolin-1-rich granule lumen	0.0285932
null_cycle	GO:CC	postsynapse	0.0323027
null_cycle	GO:CC	ficolin-1-rich granule	0.033964
null_cycle	GO:CC	nuclear outer membrane-endoplasmic reticulum membrane network	0.0386249
null_cycle	KEGG	Parkinson disease	7.29e-07
null_cycle	KEGG	Huntington disease	1.14557e-05
null_cycle	KEGG	Prion disease	1.83232e-05
null_cycle	KEGG	Alzheimer disease	2.22216e-05
null_cycle	KEGG	Spinocerebellar ataxia	6.79212e-05
null_cycle	KEGG	Pathways of neurodegeneration - multiple diseases	0.000132749
null_cycle	KEGG	Ribosome	0.000134942
null_cycle	KEGG	cGMP-PKG signaling pathway	0.000283071
null_cycle	KEGG	Coronavirus disease - COVID-19	0.00508992
null_cycle	KEGG	Carbon metabolism	0.00920254
null_cycle	KEGG	Diabetic cardiomyopathy	0.0102181
null_cycle	KEGG	Amyotrophic lateral sclerosis	0.0121525
null_cycle	KEGG	Citrate cycle (TCA cycle)	0.0146268
null_cycle	REAC	SRP-dependent cotranslational protein targeting to membrane	9.75e-09
null_cycle	REAC	Regulation of expression of SLITs and ROBOs	1.61e-07
null_cycle	REAC	Signaling by ROBO receptors	3.88e-07
null_cycle	REAC	Metabolism	5.47e-07
null_cycle	REAC	Peptide chain elongation	3.18007e-06
null_cycle	REAC	Viral mRNA Translation	3.18007e-06
null_cycle	REAC	Selenoamino acid metabolism	3.25024e-06
null_cycle	REAC	Selenocysteine synthesis	4.87815e-06
null_cycle	REAC	Eukaryotic Translation Termination	4.87815e-06
null_cycle	REAC	Eukaryotic Translation Elongation	4.87815e-06
null_cycle	REAC	Nonsense Mediated Decay (NMD) independent of the Exon Junction Complex (EJC)	5.99584e-06
null_cycle	REAC	Response of EIF2AK4 (GCN2) to amino acid deficiency	1.08266e-05
null_cycle	REAC	Formation of a pool of free 40S subunits	1.08266e-05
null_cycle	REAC	Translation	2.18926e-05
null_cycle	REAC	L13a-mediated translational silencing of Ceruloplasmin expression	2.66958e-05
null_cycle	REAC	GTP hydrolysis and joining of the 60S ribosomal subunit	2.90698e-05
null_cycle	REAC	Nonsense-Mediated Decay (NMD)	3.73463e-05
null_cycle	REAC	Nonsense Mediated Decay (NMD) enhanced by the Exon Junction Complex (EJC)	3.73463e-05
null_cycle	REAC	Influenza Infection	4.99457e-05
null_cycle	REAC	Eukaryotic Translation Initiation	5.15758e-05
null_cycle	REAC	Cap-dependent Translation Initiation	5.15758e-05
null_cycle	REAC	Metabolism of amino acids and derivatives	7.56506e-05
null_cycle	REAC	Influenza Viral RNA Transcription and Replication	0.000136068
null_cycle	REAC	Metabolism of RNA	0.000140442
null_cycle	REAC	The citric acid (TCA) cycle and respiratory electron transport	0.000196677
null_cycle	REAC	Cellular response to starvation	0.000630792
null_cycle	REAC	Infectious disease	0.0011863
null_cycle	REAC	Major pathway of rRNA processing in the nucleolus and cytosol	0.0025085
null_cycle	REAC	Cellular responses to stress	0.00308398
null_cycle	REAC	Cristae formation	0.00330808
null_cycle	REAC	Axon guidance	0.0033158
null_cycle	REAC	rRNA processing in the nucleus and cytosol	0.0040156
null_cycle	REAC	Metabolism of proteins	0.00413118
null_cycle	REAC	Cellular responses to external stimuli	0.00430592
null_cycle	REAC	RHO GTPases activate PKNs	0.00560561
null_cycle	REAC	Nervous system development	0.00594614
null_cycle	REAC	rRNA processing	0.00624937
null_cycle	REAC	Disease	0.00695501
null_cycle	REAC	Gene and protein expression by JAK-STAT signaling after Interleukin-12 stimulation	0.00708046
null_cycle	REAC	Formation of ATP by chemiosmotic coupling	0.00746374
null_cycle	REAC	Mitochondrial biogenesis	0.00808544
null_cycle	REAC	Interleukin-12 signaling	0.0215089
null_cycle	REAC	Organelle biogenesis and maintenance	0.0284938
null_cycle	REAC	Formation of tubulin folding intermediates by CCT/TriC	0.0344843
null_cycle	REAC	Folding of actin by CCT/TriC	0.034927
null_cycle	REAC	Downstream signaling events of B Cell Receptor (BCR)	0.0354339
null_cycle	REAC	Neutrophil degranulation	0.038292
null_cycle	REAC	Prefoldin mediated transfer of substrate to CCT/TriC	0.0465744
null_cycle	REAC	Negative regulation of NOTCH4 signaling	0.0477002
null_cycle	WP	Cytoplasmic Ribosomal Proteins	1.38652e-05
null_cycle	WP	Airway smooth muscle cell contraction	0.00546448
null_cycle	WP	Electron Transport Chain (OXPHOS system in mitochondria)	0.0340412
null_cycle	TF	Factor: ZF5; motif: GGSGCGCGS; match class: 1	0.00282367
null_cycle	TF	Factor: BEN; motif: CAGCGRNV; match class: 1	0.00352815
null_cycle	TF	Factor: E2F-4; motif: NTTTCSCGCC	0.00388197
null_cycle	TF	Factor: E2F-1:HES-7; motif: GGCRCGTGSYNNWNGGCGCSM; match class: 1	0.00576888
null_cycle	TF	Factor: ZF5; motif: GSGCGCGR; match class: 1	0.00930813
null_cycle	TF	Factor: E2F-4; motif: SNGGGCGGGAANN; match class: 1	0.0124376
null_cycle	TF	Factor: Kaiso; motif: TCTCGCGAG; match class: 1	0.0186564
null_cycle	TF	Factor: E2F-3:HES-7; motif: NNNSGCGCSNNNNNCRCGYGNN; match class: 1	0.0213829
null_cycle	TF	Factor: TCF-1; motif: ACATCGRGRCGCTGW; match class: 1	0.0261272
null_cycle	TF	Factor: E2F-2; motif: GCGCGCGCGYW; match class: 1	0.0278789
null_cycle	TF	Factor: E2F-6; motif: NGGGCGGGARRNN; match class: 1	0.0351263
null_cycle	TF	Factor: ZF5; motif: NRNGNGCGCGCWN; match class: 1	0.0352977
null_cycle	TF	Factor: pax-6; motif: NYACGCNYSANYGMNCN; match class: 1	0.0403313
null_cycle	TF	Factor: E2F-4; motif: NTTTCSCGCC; match class: 1	0.0407452
null_cycle	TF	Factor: BEN; motif: CAGCGRNV	0.0476662
null_cycle	MIRNA	hsa-miR-1-3p	0.000400142
null_cycle	MIRNA	hsa-miR-100-5p	0.00133265
null_cycle	MIRNA	hsa-miR-615-3p	0.00395598
null_cycle	MIRNA	hsa-miR-30e-3p	0.0241916
null_cycle	MIRNA	hsa-miR-193b-3p	0.0251853
null_cycle	MIRNA	hsa-miR-744-5p	0.0495261
null_cycle	HPA	appendix; glandular cells[‰ä´Medium]	9.79e-07
null_cycle	HPA	ovary; ovarian stroma cells[‰ä´Low]	2.49767e-06
null_cycle	HPA	hippocampus; neuronal cells[‰ä´Medium]	3.1996e-06
null_cycle	HPA	lung	3.27574e-06
null_cycle	HPA	spleen; cells in white pulp[‰ä´Low]	1.20468e-05
null_cycle	HPA	stomach 1; glandular cells[High]	2.11049e-05
null_cycle	HPA	endometrium 2; glandular cells[‰ä´Medium]	2.43158e-05
null_cycle	HPA	spleen; cells in white pulp[‰ä´Medium]	2.56556e-05
null_cycle	HPA	lung; macrophages[‰ä´Low]	2.84723e-05
null_cycle	HPA	endometrium 2; cells in endometrial stroma[‰ä´Low]	2.98348e-05
null_cycle	HPA	endometrium 1; glandular cells[‰ä´Low]	3.37316e-05
null_cycle	HPA	cerebral cortex; glial cells[‰ä´Low]	3.82435e-05
null_cycle	HPA	pancreas; exocrine glandular cells[‰ä´Medium]	4.1184e-05
null_cycle	HPA	appendix	4.24701e-05
null_cycle	HPA	appendix; glandular cells[‰ä´Low]	5.22482e-05
null_cycle	HPA	endometrium 1	7.77112e-05
null_cycle	HPA	endometrium 2	7.91449e-05
null_cycle	HPA	cervix, uterine	9.76092e-05
null_cycle	HPA	pancreas; exocrine glandular cells[‰ä´Low]	9.76092e-05
null_cycle	HPA	hippocampus; glial cells[‰ä´Low]	0.000100427
null_cycle	HPA	endometrium 2; glandular cells[‰ä´Low]	0.00017387
null_cycle	HPA	testis; spermatogonia cells[‰ä´Medium]	0.00020581
null_cycle	HPA	urinary bladder; urothelial cells[‰ä´Medium]	0.000216141
null_cycle	HPA	heart muscle; cardiomyocytes[High]	0.000251165
null_cycle	HPA	pancreas; exocrine glandular cells[High]	0.000252514
null_cycle	HPA	oral mucosa; squamous epithelial cells[‰ä´Medium]	0.000305289
null_cycle	HPA	liver; hepatocytes[‰ä´Medium]	0.000327225
null_cycle	HPA	endometrium 2; glandular cells[High]	0.000377491
null_cycle	HPA	liver; cholangiocytes[‰ä´Medium]	0.000379315
null_cycle	HPA	endometrium 1; cells in endometrial stroma[‰ä´Low]	0.000380046
null_cycle	HPA	rectum; glandular cells[‰ä´Medium]	0.000443791
null_cycle	HPA	tonsil; germinal center cells[‰ä´Medium]	0.000485409
null_cycle	HPA	thyroid gland; glandular cells[‰ä´Low]	0.000501078
null_cycle	HPA	thyroid gland	0.000501078
null_cycle	HPA	appendix; lymphoid tissue[‰ä´Low]	0.000536175
null_cycle	HPA	adrenal gland; glandular cells[‰ä´Low]	0.00058765
null_cycle	HPA	kidney; cells in tubules[‰ä´Medium]	0.000612053
null_cycle	HPA	adrenal gland	0.000618808
null_cycle	HPA	cerebral cortex; neuronal cells[‰ä´Medium]	0.000638238
null_cycle	HPA	cervix, uterine; glandular cells[‰ä´Low]	0.000640074
null_cycle	HPA	skin 1; Langerhans[‰ä´Medium]	0.000670995
null_cycle	HPA	salivary gland	0.000796734
null_cycle	HPA	salivary gland; glandular cells[‰ä´Low]	0.000796734
null_cycle	HPA	endometrium 1; cells in endometrial stroma[‰ä´Medium]	0.000829162
null_cycle	HPA	hippocampus; neuronal cells[‰ä´Low]	0.000837506
null_cycle	HPA	stomach 2	0.000844001
null_cycle	HPA	stomach 2; glandular cells[‰ä´Low]	0.000844001
null_cycle	HPA	skin 1; melanocytes[‰ä´Low]	0.000868212
null_cycle	HPA	endometrium 1; glandular cells[High]	0.000879985
null_cycle	HPA	adrenal gland; glandular cells[‰ä´Medium]	0.000941551
null_cycle	HPA	salivary gland; glandular cells[High]	0.000946097
null_cycle	HPA	lymph node; germinal center cells[‰ä´Low]	0.00100014
null_cycle	HPA	stomach 2; glandular cells[‰ä´Medium]	0.00110204
null_cycle	HPA	cerebral cortex	0.00111632
null_cycle	HPA	testis; sertoli cells[‰ä´Low]	0.00113718
null_cycle	HPA	testis; Leydig cells[‰ä´Medium]	0.00115295
null_cycle	HPA	ovary; ovarian stroma cells[‰ä´Medium]	0.00119404
null_cycle	HPA	hippocampus; neuronal cells[High]	0.00124469
null_cycle	HPA	esophagus; squamous epithelial cells[High]	0.00127315
null_cycle	HPA	kidney; cells in tubules[‰ä´Low]	0.00129542
null_cycle	HPA	skin 1; Langerhans[‰ä´Low]	0.00132041
null_cycle	HPA	liver	0.00134282
null_cycle	HPA	pancreas	0.00161574
null_cycle	HPA	cerebral cortex; neuronal cells[‰ä´Low]	0.00163513
null_cycle	HPA	epididymis; glandular cells[High]	0.00167015
null_cycle	HPA	spleen; cells in white pulp[High]	0.00186511
null_cycle	HPA	stomach 1; glandular cells[‰ä´Medium]	0.0019052
null_cycle	HPA	soft tissue 1	0.00193828
null_cycle	HPA	endometrium 1; glandular cells[‰ä´Medium]	0.00194253
null_cycle	HPA	lung; alveolar cells[‰ä´Low]	0.00218001
null_cycle	HPA	urinary bladder; urothelial cells[‰ä´Low]	0.00222105
null_cycle	HPA	urinary bladder	0.00222105
null_cycle	HPA	esophagus; squamous epithelial cells[‰ä´Medium]	0.00260291
null_cycle	HPA	liver; cholangiocytes[‰ä´Low]	0.00268036
null_cycle	HPA	small intestine	0.00273011
null_cycle	HPA	small intestine; glandular cells[‰ä´Low]	0.00273011
null_cycle	HPA	spleen	0.00275349
null_cycle	HPA	lymph node	0.00276839
null_cycle	HPA	duodenum	0.003037
null_cycle	HPA	duodenum; glandular cells[‰ä´Low]	0.003037
null_cycle	HPA	tonsil; squamous epithelial cells[‰ä´Low]	0.00314563
null_cycle	HPA	esophagus; squamous epithelial cells[‰ä´Low]	0.00329818
null_cycle	HPA	esophagus	0.00329818
null_cycle	HPA	tonsil	0.00334955
null_cycle	HPA	testis; spermatogonia cells[High]	0.00357072
null_cycle	HPA	prostate; glandular cells[High]	0.00372588
null_cycle	HPA	seminal vesicle	0.00381542
null_cycle	HPA	seminal vesicle; glandular cells[‰ä´Low]	0.00381542
null_cycle	HPA	kidney	0.00419402
null_cycle	HPA	lung; macrophages[High]	0.00467906
null_cycle	HPA	breast; myoepithelial cells[High]	0.00508357
null_cycle	HPA	small intestine; glandular cells[‰ä´Medium]	0.0054639
null_cycle	HPA	tonsil; non-germinal center cells[‰ä´Low]	0.00553232
null_cycle	HPA	liver; hepatocytes[‰ä´Low]	0.0057033
null_cycle	HPA	urinary bladder; urothelial cells[High]	0.00582395
null_cycle	HPA	bone marrow; hematopoietic cells[‰ä´Low]	0.00609459
null_cycle	HPA	bone marrow	0.00609459
null_cycle	HPA	oral mucosa; squamous epithelial cells[‰ä´Low]	0.00615268
null_cycle	HPA	oral mucosa	0.00615268
null_cycle	HPA	duodenum; glandular cells[‰ä´Medium]	0.00632035
null_cycle	HPA	colon; glandular cells[‰ä´Low]	0.00645107
null_cycle	HPA	parathyroid gland; glandular cells[High]	0.00686365
null_cycle	HPA	ovary	0.00751187
null_cycle	HPA	tonsil; squamous epithelial cells[‰ä´Medium]	0.00775441
null_cycle	HPA	fallopian tube	0.00795057
null_cycle	HPA	testis; sertoli cells[‰ä´Medium]	0.00811465
null_cycle	HPA	spleen; cells in red pulp[‰ä´Low]	0.00818765
null_cycle	HPA	breast; glandular cells[‰ä´Medium]	0.00828999
null_cycle	HPA	testis; spermatogonia cells[‰ä´Low]	0.00930387
null_cycle	HPA	hippocampus; glial cells[‰ä´Medium]	0.00930678
null_cycle	HPA	epididymis; glandular cells[‰ä´Medium]	0.00945161
null_cycle	HPA	bone marrow; hematopoietic cells[‰ä´Medium]	0.00979385
null_cycle	HPA	lymph node; germinal center cells[High]	0.010141
null_cycle	HPA	appendix; lymphoid tissue[‰ä´Medium]	0.0109744
null_cycle	HPA	caudate; glial cells[‰ä´Low]	0.0114012
null_cycle	HPA	caudate	0.0115615
null_cycle	HPA	rectum; glandular cells[‰ä´Low]	0.01215
null_cycle	HPA	rectum	0.01215
null_cycle	HPA	soft tissue 1; fibroblasts[‰ä´Low]	0.0124216
null_cycle	HPA	breast; glandular cells[High]	0.0130435
null_cycle	HPA	liver; cholangiocytes[High]	0.013389
null_cycle	HPA	pancreas; pancreatic endocrine cells[‰ä´Low]	0.0140635
null_cycle	HPA	tonsil; non-germinal center cells[‰ä´Medium]	0.0154442
null_cycle	HPA	colon	0.0156511
null_cycle	HPA	endometrium 2; cells in endometrial stroma[‰ä´Medium]	0.0161618
null_cycle	HPA	appendix; glandular cells[High]	0.0176064
null_cycle	HPA	salivary gland; glandular cells[‰ä´Medium]	0.0180832
null_cycle	HPA	adipose tissue; adipocytes[‰ä´Medium]	0.0187937
null_cycle	HPA	stomach 2; glandular cells[High]	0.0193118
null_cycle	HPA	seminal vesicle; glandular cells[High]	0.0194844
null_cycle	HPA	breast; adipocytes[‰ä´Low]	0.0204649
null_cycle	HPA	seminal vesicle; glandular cells[‰ä´Medium]	0.0211059
null_cycle	HPA	smooth muscle; smooth muscle cells[‰ä´Low]	0.0213277
null_cycle	HPA	smooth muscle	0.0213277
null_cycle	HPA	caudate; neuronal cells[‰ä´Medium]	0.0222629
null_cycle	HPA	lymph node; non-germinal center cells[‰ä´Low]	0.0225171
null_cycle	HPA	colon; glandular cells[‰ä´Medium]	0.0225322
null_cycle	HPA	epididymis	0.0225842
null_cycle	HPA	epididymis; glandular cells[‰ä´Low]	0.0225842
null_cycle	HPA	prostate; glandular cells[‰ä´Low]	0.0228602
null_cycle	HPA	prostate	0.0228602
null_cycle	HPA	pancreas; pancreatic endocrine cells[‰ä´Medium]	0.0244329
null_cycle	HPA	tonsil; non-germinal center cells[High]	0.0248728
null_cycle	HPA	hippocampus	0.0271224
null_cycle	HPA	skin 1	0.027894
null_cycle	HPA	adipose tissue; adipocytes[‰ä´Low]	0.028629
null_cycle	HPA	adipose tissue	0.028629
null_cycle	HPA	prostate; glandular cells[‰ä´Medium]	0.029414
null_cycle	HPA	duodenum; glandular cells[High]	0.0295558
null_cycle	HPA	cerebellum; Purkinje cells[High]	0.0296753
null_cycle	HPA	tonsil; germinal center cells[‰ä´Low]	0.0317472
null_cycle	HPA	cerebral cortex; glial cells[‰ä´Medium]	0.0318105
null_cycle	HPA	liver; hepatocytes[High]	0.0323706
null_cycle	HPA	gallbladder	0.0355061
null_cycle	HPA	gallbladder; glandular cells[‰ä´Low]	0.0355061
null_cycle	HPA	skin 1; fibroblasts[‰ä´Low]	0.0357049
null_cycle	HPA	bronchus; respiratory epithelial cells[High]	0.0387556
null_cycle	HPA	fallopian tube; glandular cells[High]	0.042793
null_cycle	HPA	skin 1; melanocytes[‰ä´Medium]	0.0439705
null_cycle	HPA	bronchus	0.0480066
null_cycle	HPA	colon; endothelial cells[‰ä´Low]	0.0481841
null_cycle	CORUM	Nop56p-associated pre-rRNA complex	2.64028e-06
null_cycle	CORUM	Ribosome, cytoplasmic	0.0001449
null_cycle	CORUM	F1F0-ATP synthase, mitochondrial	0.0222995
null_cycle	CORUM	60S ribosomal subunit, cytoplasmic	0.0236398
null_cycle	CORUM	CCT complex (chaperonin containing TCP1 complex)	0.0448845
